# Post-Mendelian genetic model in COVID-19

**DOI:** 10.1101/2021.01.27.21250593

**Authors:** Nicola Picchiotti, Elisa Benetti, Chiara Fallerini, Sergio Daga, Margherita Baldassarri, Francesca Fava, Kristina Zguro, Floriana Valentino, Gabriella Doddato, Annarita Giliberti, Rossella Tita, Sara Amitrano, Mirella Bruttini, Laura Di Sarno, Nicola Iuso, Diana Alaverdian, Giada Beligni, Susanna Croci, Ilaria Meloni, Anna Maria Pinto, Chiara Gabbi, Stefano Ceri, Antonio Esposito, Pietro Pinoli, Francis P. Crawley, Elisa Frullanti, Francesca Mari, GEN-COVID Multicenter Study, Marco Gori, Alessandra Renieri, Simone Furini

**Affiliations:** University of Siena, DIISM-SAILAB, Siena, Italy; Department of Mathematics, University of Pavia, Pavia, Italy; Med Biotech Hub and Competence Center, Department of Medical Biotechnologies, University of Siena, Italy; Medical Genetics, University of Siena, Italy; Genetica Medica, Azienda Ospedaliero-Universitaria Senese, Italy; Independent Medical Scientist, Milan, Italy; Politecnico di Milano, DEIB, Milano, Italy; Good Clinical Practice Alliance-Europe (GCPA) and Strategic Initiative for Developing Capacity in Ethical Review-Europe (SIDCER), Leuven, Belgium; Université Côte d’Azur, Inria, CNRS, I3S, Maasai

**Keywords:** COVID-19, Host genetics, Integrative polygenic score

## Abstract

Host genetics is an emerging theme in COVID-19 and few common polymorphisms and some rare variants have been identified, either by GWAS or candidate gene approach, respectively. However, an organic model is still missing. Here, we propose a new model that takes into account common and rare germline variants applied in a cohort of 1,300 Italian SARS-CoV-2 positive individuals. Ordered logistic regression of clinical WHO grading on sex and age was used to obtain a binary phenotypic classification. Genetic variability from WES was synthesized in several boolean representations differentiated according to allele frequencies and genotype effect. LASSO logistic regression was used for extracting relevant genes. We defined about 100 common driver polymorphisms corresponding to classical “threshold model”. Extracted genes were demonstrated to be gender specific. Stochastic rare more penetrant events on about additional 100 extracted genes, when occurred in a medium or severe background (common within the family), simulate Mendelian inheritance in 14% of subjects (having only 1 mutation) or oligogenic inheritance (in 10% having 2 mutations, in 11% having 3 mutations, etc).

The combined effect of common and rare results can be described as an integrated polygenic score computed as: (*n*_*severity*_ − *n*_*mildness*_) + *F* (*m*_*severity*_ − *m*_*mildness*_)

where n is the number of common driver genes, m is the number of driver rare variants and F is a factor for appropriately weighing the more powerful rare variants. We called the model “post-Mendelian”. The model well describes the cohort, and patients are clustered in severe or mild by the integrated polygenic scores, the F factor being calibrated around 2, with a prediction capacity of 65% in males and 70% in females. In conclusion, this is the first comprehensive model interpreting host genetics in a holistic post-Mendelian manner. Further validations are needed in order to consolidate and refine the model which however holds true in thousands of SARS-CoV-2 Italian subjects.
