## Supplementary material for "Post-Mendelian genetic model in COVID-19": Table S1

### Sheet: Foglio1
Table S1. Common bi-allelic coding haplotypes of autosomal genes (hetero plus homo versus wt) using the cohort with both genders
Gene	Feature Importance	haplotype	effect	Gene Function	Proposed mechanism of action	Pre-existing knowledge	Reference
AURKA_1	-0.12259	chr20:AURKA:NM_003600:exon3:c.A169G:p.I57V,AURKA:NM_198435:exon3:c.A169G:p.I57V,AURKA:NM_198437:exon3:c.A169G:p.I57V,AURKA:NM_001323303:exon4:c.A169G:p.I57V,AURKA:NM_001323304:exon4:c.A169G:p.I57V,AURKA:NM_198434:exon4:c.A169G:p.I57V,AURKA:NM_198436:exon4:c.A169G:p.I57V,AURKA:NM_001323305:exon5:c.A169G:p.I57V,AURKA:NM_198433:exon5:c.A169G:p.I57V	Mildness	It is a cycle-regulated kinase that appears to be involved in microtubule formation and/or stabilization at the spindle pole during chromosome segregation. This gene may play a role in tumor development and progression.	Association of Ile57Val polymorphisms and risk of the occurrence of hepatitis B virus (HBV)-related hepatocellular carcinoma (HCC) in the Guangxi population.	None	Bao Z, Lu L, Liu X, et al. Association between the functional polymorphism Ile31Phe in the AURKA gene and susceptibility of hepatocellular carcinoma in chronic hepatitis B virus carriers. Oncotarget. 2017;8(33):54904-54912. Published 2017 Jun 27. doi:10.18632/oncotarget.18613
HOXC4_1	-0.11435	chr12:HOXC4:NM_153633:exon1:c.A400G:p.I134V,HOXC4:NM_014620:exon3:c.A400G:p.I134V	Mildness	This gene belongs to the homeobox family genes	HoxC4 homeodomain transcription factor binds to a HoxC4/Oct site in the AICDA/Aicda promoter, which loads the AID gene activation.	In B cells, the activation of HOXC4 enchances AID expression	Mai T, Zan H, Zhang J, Hawkins JS, Xu Z, Casali P. Estrogen receptors bind to and activate the HOXC4/HoxC4 promoter to potentiate HoxC4-mediated activation-induced cytosine deaminase induction, immunoglobulin class switch DNA recombination, and somatic hypermutation. J Biol Chem. 2010;285(48):37797-37810. doi:10.1074/jbc.M110.169086
IBSP_4	0.105567	chr4:IBSP:NM_004967:exon7:c.G584A:p.G195E_chr4:IBSP:NM_004967:exon7:c.A638G:p.D213G_chr4:IBSP:NM_004967:exon7:c.A810T:p.E270D	Severity	The protein encoded by this gene is a major structural protein of the bone matrix, participates in PI3K-Akt signaling pathway and ECM-receptor activation	None	part of Coronavirus receptor system	Ziegler CGK, Allon SJ, Nyquist SK, Mbano IM, Miao VN, Tzouanas CN, Cao Y, Yousif AS, Bals J, Hauser BM, Feldman J, Muus C, Wadsworth MH 2nd, Kazer SW, Hughes TK, Doran B, Gatter GJ, Vukovic M, Taliaferro F, Mead BE, Guo Z, Wang JP, Gras D, Plaisant M, Ansari M, Angelidis I, Adler H, Sucre JMS, Taylor CJ, Lin B, Waghray A, Mitsialis V, Dwyer DF, Buchheit KM, Boyce JA, Barrett NA, Laidlaw TM, Carro…
UNC13A_1	0.098828	chr19:UNC13A:NM_001080421:exon25:c.T3101C:p.L1034P	Severity	Plays a role in vesicle maturation during exocytosis as a target of the diacylglycerol second messenger pathway. Involved in neurotransmitter release by acting in synaptic vesicle priming prior to vesicle fusion and participates in the activity-dependent refilling of readily releasable vesicle pool.	None	None	Yoo JC, Lim Ty, Park JS, Hah YS, Park N, Hong SG, Park JY, Yoon TJ. SYT14L, especially its C2 domain, is involved in regulating melanocyte differentiation. J Dermatol Sci. 2013 Dec;72(3):246-51. doi: 10.1016/j.jdermsci.2013.07.010. Epub 2013 Aug 8. PMID: 23999003.
SWT1_2	-0.09476	chr1:SWT1:NM_001105518:exon5:c.A442G:p.I148V,SWT1:NM_017673:exon5:c.A442G:p.I148V_chr1:SWT1:NM_001105518:exon11:c.A1607G:p.H536R,SWT1:NM_017673:exon11:c.A1607G:p.H536R_chr1:SWT1:NM_001105518:exon17:c.A2461G:p.N821D,SWT1:NM_017673:exon17:c.A2461G:p.N821D	Mildness	Function is not known	None	None	None
DAPK2_2	-0.05886	chr15:DAPK2:NM_001363730:exon10:c.C1447G:p.L483V_chr15:DAPK2:NM_001363730:exon10:c.C1408G:p.L470V	Mildness	The protein belongs to the serine/threonine protein kinase family, and it is involved in the apoptotic signal.	DRAK2 negatively regulates TGF‐β in tumor cells. Therefore, the mechanism remains unknown.	It is highly expressed in T and B cells and is considered as a promising target for treatment of autoimmune diseases including diabetes type I and multiple sclerosis	Farag AK, Roh EJ. Death-associated protein kinase (DAPK) family modulators: Current and future therapeutic outcomes. Med Res Rev. 2019 Jan;39(1):349-385. doi: 10.1002/med.21518. Epub 2018 Jun 27. PMID: 29949198.
ADAM15_1	0.053056	chr1:ADAM15:NM_001261464:exon6:c.A602C:p.K201T,ADAM15:NM_001261465:exon6:c.A572C:p.K191T,ADAM15:NM_001261466:exon6:c.A524C:p.K175T,ADAM15:NM_003815:exon6:c.A572C:p.K191T,ADAM15:NM_207191:exon6:c.A572C:p.K191T,ADAM15:NM_207194:exon6:c.A572C:p.K191T,ADAM15:NM_207195:exon6:c.A572C:p.K191T,ADAM15:NM_207196:exon6:c.A572C:p.K191T,ADAM15:NM_207197:exon6:c.A572C:p.K191T	Severity	ADAM family members are type I transmembrane glycoproteins known to be involved in cell adhesion and proteolytic ectodomain processing of cytokines and adhesion molecules.	The TLR adaptor molecule, Toll/IL-1R domain-containing adaptor inducing IFN(TRIF), facilitates TLR3 and TLR4 signaling and concomitant activation of the transcription factors, NF-kB and IFN regulatoryfactor 3, leading to proinflammatory cytokine production. Following stimulation of cells with a TLR3 or TLR4ligand, we identified a disintegrin and metalloprotease (ADAM)15 as a novel TRIF-interactin…	TBEV infection changes ADAM15 cellular localization, which contributes to membrane reorganization and viral replication	Ahmed S, Maratha A, Butt AQ, Shevlin E, Miggin SM. TRIF-mediated TLR3 and TLR4 signaling is negatively regulated by ADAM15. J Immunol. 2013 Mar 1;190(5):2217-28. doi: 10.4049/jimmunol.1201630. Epub 2013 Jan 30. PMID: 23365087.
SLC16A2_1	0.047303	chrX:SLC16A2:NM_006517:exon1:c.T97C:p.S33P	Severity	This gene encodes an integral membrane protein that functions as a transporter of thyroid hormone. The encoded protein facilitates the cellular importation of thyroxine (T4), triiodothyronine (T3), reverse triiodothyronine (rT3) and diidothyronine (T2). This gene is expressed in many tissues and likely plays an important role in the development of the central nervous system.	None	None	None
PDE11A_2	0.045642	chr2:PDE11A:NM_001077196:exon17:c.1431_1432insTCC:p.S477_P478insS,PDE11A:NM_001077358:exon19:c.1689_1690insTCC:p.S563_P564insS,PDE11A:NM_016953:exon20:c.2763_2764insTCC:p.S921_P922insS,PDE11A:NM_001077197:exon21:c.2013_2014insTCC:p.S671_P672insS_chr2:PDE11A:NM_016953:exon1:c.G551A:p.R184Q	Severity	Catalyzes the hydrolysis of cAMP and cGMP.	None	None	None
RNF212_1	0.03445	chr4:RNF212:NM_001193318:exon4:c.A784G:p.I262V_chr4:RNF212:NM_001193318:exon4:c.721_722insGGCTGGCTCCAGCCTGGGCAG:p.S241delinsWLAPAWAA	Severity	This gene encodes a RING finger protein that may function as a ubiquitin ligase. The encoded protein may be involved in meiotic recombination.	None	may influence recombination rates.	None
OSER1_1	-0.0316	chr20:OSER1:NM_016470:exon4:c.T221G:p.V74G	Mildness	The gene is considered as a biomarker for oxidative stress.	None	None	None
SPZ1_1	0.031344	chr5:SPZ1:NM_032567:exon1:c.G49C:p.V17L	Severity	This gene encodes a bHLH-zip transcription factor which functions in the mitogen-activate protein kinase (MAPK) signaling pathway. Because of its role in the upregulation of cell proliferation and tumorigenesis, this gene may serve as a target for Ras-induced tumor treatments. May play an important role in the regulation of cell proliferation and differentiation during spermatogenesis.	None	None	None
TMEM221_1	0.024038	chr19:TMEM221:NM_001190844:exon3:c.T851C:p.M284T	Severity	Function is not known	None	None	None
SHANK3_1	-0.02248	chr22:SHANK3:NM_033517:exon6:c.T734C:p.I245T	Mildness	Shank proteins are multidomain scaffold proteins of the postsynaptic density that connect neurotransmitter receptors, ion channels, and other membrane proteins to the actin cytoskeleton and G-protein-coupled signaling pathways. Shank proteins also play a role in synapse formation and dendritic spine maturation.	None	None	None
FAM118A_1	0.017167	chr22:FAM118A:NM_001349913:exon4:c.G385C:p.V129L,FAM118A:NM_001349914:exon4:c.G388C:p.V130L,FAM118A:NM_017911:exon4:c.G385C:p.V129L,FAM118A:NM_001104595:exon5:c.G385C:p.V129L,FAM118A:NM_001349916:exon6:c.G427C:p.V143L_chr22:FAM118A:NM_001349915:exon5:c.G494A:p.R165H,FAM118A:NM_001349913:exon6:c.G716A:p.R239H,FAM118A:NM_001349914:exon6:c.G719A:p.R240H,FAM118A:NM_017911:exon6:c.G716A:p.R239H,FAM118…	Severity	Function is not known	None	None	None
OR10H2_2	0.008168	chr19:OR10H2:NM_013939:exon1:c.T119A:p.L40Q	Severity	Olfactory receptor Gene	None	Olfactory receptors interact with odorant molecules in the nose, to initiate a neuronal response that triggers the perception of a smell.	None
MUC5AC_1	0.000628	chr11:MUC5AC:NM_001304359:exon36:c.G15444C:p.Q5148H_chr11:MUC5AC:NM_001304359:exon47:c.C16562T:p.P5521L	Severity	MUC5AC is the major mucin produced by bronchial epithelial cells, and it protects the mucosa from infection.	The pathways which induce MUC5AC activation remain unclear. Nevertheless nuclear factor (NF)-κB, mitogen-activated protein kinase kinase (MEK) and Src may play an essential role. EGFR acts in IAV-induced MUC5AC up-regulation; EGFR activation is ligand-dependent.	Rhinovirus (RV) and IAV infections induce MUC5AC protein release in vivo	Rhinovirus induces MUC5AC in a human infection model and in vitro via NF-κB and EGFR pathways. C.A. Hewson, J.J. Haas, N.W. Bartlett, S.D. Message, V. Laza-Stanca, T. Kebadze, G. Caramori, J. Zhu, M.R. Edbrooke, L.A. Stanciu, O.M. Kon, A. Papi, P.K. Jeffery, M.R. Edwards, S.L. Johnston European Respiratory Journal Dec 2010, 36 (6) 1425-1435; DOI: 10.1183/09031936.00026910. Barbier D, Garcia-Verdu…
HAVCR1_4	0.000225	chr5:HAVCR1:NM_012206:exon3:c.A619G:p.T207A,HAVCR1:NM_001173393:exon4:c.A619G:p.T207A,HAVCR1:NM_001308156:exon4:c.A619G:p.T207A_chr5:HAVCR1:NM_012206:exon3:c.T536C:p.L179P,HAVCR1:NM_001173393:exon4:c.T536C:p.L179P,HAVCR1:NM_001308156:exon4:c.T536C:p.L179P_chr5:HAVCR1:NM_012206:exon3:c.473_487del:p.M158_P162del,HAVCR1:NM_001173393:exon4:c.473_487del:p.M158_P162del,HAVCR1:NM_001308156:exon4:c.473_4…	Severity	The protein encoded by this gene is a membrane receptor for both human hepatitis A virus (HHAV) and TIMD4	None	Acts as a receptor for Ebolavirus and Marburg virus by binding exposed phosphatidyl-serine at the surface of virion membrane	Kondratowicz AS, Lennemann NJ, Sinn PL, Davey RA, Hunt CL, Moller-Tank S, Meyerholz DK, Rennert P, Mullins RF, Brindley M, Sandersfeld LM, Quinn K, Weller M, McCray PB Jr, Chiorini J, Maury W. T-cell immunoglobulin and mucin domain 1 (TIM-1) is a receptor for Zaire Ebolavirus and Lake Victoria Marburgvirus. Proc Natl Acad Sci U S A. 2011 May 17;108(20):8426-31. doi: 10.1073/pnas.1019030108. Epub …
ULBP3_1	-0.00016	chr6:ULBP3:NM_024518:exon1:c.G85A:p.A29T	Mildness	Binds and activates the KLRK1/NKG2D receptor, mediating natural killer cell cytotoxicity	None	None	Radaev S, Rostro B, Brooks AG, Colonna M, Sun PD. Conformational plasticity revealed by the cocrystal structure of NKG2D and its class I MHC-like ligand ULBP3. Immunity. 2001 Dec;15(6):1039-49. doi: 10.1016/s1074-7613(01)00241-2. PMID: 11754823.
