## Supplementary material for "Post-Mendelian genetic model in COVID-19": Table S3

### Sheet: Foglio1
Table S3. Common bi-allelic coding haplotypes of autosomal genes (hetero plus homo versus wt) in female cohort
Gene	Feature Importance	Haplotype	Severity	Gene Function	Proposed mechanism of action	Pre-existing knowledge	Reference
STXBP5L_2	-0.28533	chr3:STXBP5L:NM_001308330:exon17:c.C1703G:p.T568S,STXBP5L:NM_001348343:exon17:c.C1703G:p.T568S,STXBP5L:NM_001348344:exon17:c.C1703G:p.T568S,STXBP5L:NM_001348345:exon17:c.C1703G:p.T568S,STXBP5L:NM_014980:exon17:c.C1703G:p.T568S	Mildness	Plays a role in vesicle trafficking and exocytosis inhibition. In pancreatic beta-cells, inhibits insulin secretion probably by interacting with and regulating STX1A and STX4, key t-SNARE proteins involved in the fusion of insulin granules to the plasma membrane	None	Increase the risk of COVID-19 mortality among the patients with white British ancestry.	Genetic variants are identified to increase risk of COVID-19 related mortality from UK Biobank data.Jianchang Hu, Cai Li, Shiying Wang, Ting Li, Heping Zhang
FHOD3_3	-0.28166	chr18:FHOD3:NM_001281740:exon12:c.C1364T:p.S455L_chr18:FHOD3:NM_001281739:exon19:c.G3400A:p.V1134I,FHOD3:NM_025135:exon20:c.G3451A:p.V1151I,FHOD3:NM_001281740:exon23:c.G3976A:p.V1326I	Mildness	Play a role in regulation of the actin cytoskeleton in cardiomyocytes. Associated with cardiomiopathies. Isoform 4 may play a role in actin filament polymerization in cardiomyocytes.	None	None	None
SLC15A4_1	0.247536	chr12:SLC15A4:NM_145648:exon2:c.T716C:p.V239A	Severity	This gene encodes an integral membrane protein that functions as a transporter of thyroid hormone.This gene is expressed in many tissues and likely plays an important role in the development of the central nervous system.	None	Slc15a4 is required to control chronic viral infection. The SNP V239A is of uncertain significance.	Blasius AL, Krebs P, Sullivan BM, Oldstone MB, Popkin DL (2012) Slc15a4, a Gene Required for pDC Sensing of TLR Ligands, Is Required to Control Persistent Viral Infection. PLOS Pathogens 8(9): e1002915. https://doi.org/10.1371/journal.ppat.1002915
EP300_1	0.2382	chr22:EP300:NM_001362843:exon14:c.A2911G:p.I971V,EP300:NM_001429:exon15:c.A2989G:p.I997V	Severity	This gene encodes the adenovirus E1A-associated cellular p300 transcriptional co-activator protein. It functions as histone acetyltransferase that regulates transcription via chromatin remodeling and is important in the processes of cell proliferation and differentiation.	None	Epstein-Barr virus nuclear antigen (EBNA) leader protein (EBNALP) is one of the first viral genes expressed upon B-cell infection. EBNALP coactivates transcription through subverting of EP300 and thus affects the expression of LCL genes regulated by a broad range of host TFs.	Epstein-Barr Virus Nuclear Antigen Leader Protein Coactivates EP300, Chong Wang, Hufeng Zhou, Yong Xue, Jun Liang, Yohei Narita, Catherine Gerdt, Amy Y. Zheng, Runsheng Jiang, Stephen Trudeau, Chih-Wen Peng, Benjamin E. Gewurz, Bo Zhao. Journal of Virology Apr 2018, 92 (9) e02155-17; DOI: 10.1128/JVI.02155-17
PDE11A_2	0.216288	chr2:PDE11A:NM_001077196:exon17:c.1431_1432insTCC:p.S477_P478insS,PDE11A:NM_001077358:exon19:c.1689_1690insTCC:p.S563_P564insS,PDE11A:NM_016953:exon20:c.2763_2764insTCC:p.S921_P922insS,PDE11A:NM_001077197:exon21:c.2013_2014insTCC:p.S671_P672insS_chr2:PDE11A:NM_016953:exon1:c.G551A:p.R184Q	Mildness	The protein encoded by this gene catalyzes the hydrolysis of cAMP and cGMP.	None	None	None
HOXC4_1	-0.19026	chr12:HOXC4:NM_153633:exon1:c.A400G:p.I134V,HOXC4:NM_014620:exon3:c.A400G:p.I134V	Mildness	Sequence-specific transcription factor which is part of a developmental regulatory system that provides cells with specific positional identities on the anterior-posterior axis.	None	HOXC4 is expressed in CD34+ cells and that its overexpression induces an in vitro expansion of committed as well as very early hematopoietic progenitors.	Antonio Daga, Marina Podesta, Maria Cristina Capra, Giovanna Piaggio, Francesco Frassoni, Giorgio Corte,The retroviral transduction of HOXC4 into human CD34+ cells induces an in vitro expansion of clonogenic and early progenitors,Experimental Hematology,Volume 28, Issue 5,
DLEC1_2	0.162942	chr3:DLEC1:NM_001321153:exon1:c.T236G:p.L79R,DLEC1:NM_007335:exon1:c.T236G:p.L79R,DLEC1:NM_007337:exon1:c.T236G:p.L79R	Severity	May act as a tumor suppressor by inhibiting cell proliferation	None	None	None
FNDC9_1	-0.16047	chr5:FNDC9:NM_001001343:exon2:c.G412A:p.V138I	Mildness	Function is not known	None	None	None
FBXL22_1	-0.12396	chr15:FBXL22:NM_001367807:exon1:c.G343C:p.V115L,FBXL22:NM_001367808:exon1:c.G343C:p.V115L,FBXL22:NM_001367809:exon1:c.G343C:p.V115L,FBXL22:NM_203373:exon1:c.G343C:p.V115L	Mildness	This gene encodes a member of the F-box protein family. This F-box protein interacts with S-phase kinase-associated protein 1A and cullin in order to form SCF complexes which function as ubiquitin ligases.	None	None	None
LSR_1	-0.12121	chr19:LSR:NM_001260490:exon6:c.1228_1229insGGA:p.R411_S412insR,LSR:NM_205835:exon7:c.1348_1349insGGA:p.R451_S452insR,LSR:NM_001260489:exon8:c.1492_1493insGGA:p.R499_S500insR,LSR:NM_015925:exon8:c.1495_1496insGGA:p.R500_S501insR,LSR:NM_205834:exon9:c.1552_1553insGGA:p.R519_S520insR	Mildness	Function is not known	None	None	None
IRX5_1	0.116966	chr16:IRX5:NM_001252197:exon3:c.C760A:p.P254T,IRX5:NM_005853:exon3:c.C763A:p.P255T	Severity	This gene encodes a member of the iroquois homeobox gene family, which are involved in several embryonic developmental processes.Establishes the cardiac repolarization gradient by its repressive actions on the KCND2 potassium-channel gene. Required for retinal cone bipolar cell differentiation.	None	None	None
ALDH3A1_2	0.108103	chr17:ALDH3A1:NM_001135168:exon7:c.C985G:p.P329A,ALDH3A1:NM_001330150:exon7:c.C766G:p.P256A,ALDH3A1:NM_000691:exon8:c.C985G:p.P329A,ALDH3A1:NM_001135167:exon8:c.C985G:p.P329A_chr17:ALDH3A1:NM_001135168:exon3:c.T400G:p.S134A,ALDH3A1:NM_001330150:exon3:c.T181G:p.S61A,ALDH3A1:NM_000691:exon4:c.T400G:p.S134A,ALDH3A1:NM_001135167:exon4:c.T400G:p.S134A	Severity	ALDHs play a major role in the detoxification of alcohol-derived acetaldehyde.	None	None	None
RNF212_1	0.107786	chr4:RNF212:NM_001193318:exon4:c.A784G:p.I262V_chr4:RNF212:NM_001193318:exon4:c.721_722insGGCTGGCTCCAGCCTGGGCAG:p.S241delinsWLAPAWAA	Severity	Acts as a regulator of crossing-over during meiosis: required to couple chromosome synapsis to the formation of crossover-specific recombination complexes.	None	May be involved in meiotic recombination.	None
SVIL_1	0.104222	chr10:SVIL:NM_021738:exon8:c.G1264A:p.V422I	Severity	Forms a high-affinity link between the actin cytoskeleton and the membrane. Is among the first costameric proteins to assemble during myogenesis and it contributes to myogenic membrane structure and differentiation; May be involved in modulation of focal adhesions. Supervillin-mediated down-regulation of focal adhesions involves binding to TRIP6. Plays a role in cytokinesis through KIF14 interact…	None	None	None
GSTM3_1	-0.10041	chr1:GSTM3:NM_000849:exon9:c.G670A:p.V224I	Mildness	This gene encodes an enzyme that catalyzes the glutathione-related clearance of xenobiotic.	None	GSTM3 interacts with E7 from HPV18. The SNP (G670A) is associated with lung cancer and neurodegenerative disorders.	Checa-Rojas, Alberto et al. “GSTM3 and GSTP1: novel players driving tumor progression in cervical cancer.” Oncotarget vol. 9,31 21696-21714. 24 Apr. 2018, doi:10.18632/oncotarget.24796
SYT8_5	0.093133	chr11:SYT8:NM_001290332:exon4:c.T361C:p.C121R,SYT8:NM_001290333:exon4:c.T358C:p.C120R,SYT8:NM_001290334:exon4:c.T355C:p.C119R,SYT8:NM_138567:exon4:c.T358C:p.C120R_chr11:SYT8:NM_001290332:exon6:c.C658G:p.P220A,SYT8:NM_001290333:exon6:c.C655G:p.P219A,SYT8:NM_001290334:exon6:c.C652G:p.P218A,SYT8:NM_138567:exon6:c.C655G:p.P219A_chr11:SYT8:NM_001290332:exon9:c.C1120T:p.R374W,SYT8:NM_001290333:exon9:c.…	Mildness	This gene encodes an enzyme that catalyzes the glutathione-related clearance of xenobiotic.	None	None	None
HAPLN3_2	-0.08081	chr15:HAPLN3:NM_001307952:exon2:c.A100G:p.T34A_chr15:HAPLN3:NM_001307952:exon2:c.C49T:p.Q17X	Mildness	This gene belongs to the hyaluronan and proteoglycan binding link protein gene family. The protein encoded by this gene may function in hyaluronic acid binding and cell adhesion.	None	ACE2-mediated entry of SARS-CoV and CoV-2 requires the cell surface heparan sulfate (HS) as an assisting cofactor:	Zhang Q, Chen CZ, Swaroop M, Xu M, Wang L, Lee J, Wang AQ, Pradhan M, Hagen N, Chen L, Shen M, Luo Z, Xu X, Xu Y, Huang W, Zheng W, Ye Y. Heparan sulfate assists SARS-CoV-2 in cell entry and can be targeted by approved drugs in vitro. Cell Discov. 2020 Nov 4;6(1):80. doi: 10.1038/s41421-020-00222-5. PMID: 33298900; PMCID: PMC7610239.
F5_2	-0.0732	chr1:F5:NM_000130:exon16:c.A5290G:p.M1764V_chr1:F5:NM_000130:exon13:c.A2773G:p.K925E_chr1:F5:NM_000130:exon13:c.A2594G:p.H865R_chr1:F5:NM_000130:exon13:c.A2573G:p.K858R	Mildness	This gene encodes an essential cofactor of the blood coagulation cascade.	None	None	None
ALK_3	0.060831	chr2:ALK:NM_001353765:exon10:c.C1383G:p.D461E,ALK:NM_004304:exon29:c.C4587G:p.D1529E_chr2:ALK:NM_001353765:exon10:c.A1268G:p.K423R,ALK:NM_004304:exon29:c.A4472G:p.K1491R_chr2:ALK:NM_001353765:exon10:c.A1177G:p.I393V,ALK:NM_004304:exon29:c.A4381G:p.I1461V	Severity	This gene encodes a receptor tyrosine kinase, which belongs to the insulin receptor superfamily.	None	None	None
HERC5_1	0.057731	chr4:HERC5:NM_016323:exon12:c.A1492G:p.M498V	Severity	This gene is a member of the HERC family of ubiquitin ligases and encodes a protein with a HECT domain and five RCC1 repeats. Pro-inflammatory cytokines upregulate expression of this gene in endothelial cells. The protein localizes to the cytoplasm and perinuclear region and functions as an interferon-induced E3 protein ligase that mediates ISGylation of protein targets.	None	HERC5 promotes expression of IRF3-dependent genes during viral infection and attenuates replication of several viruses,	Skaug B, Chen ZJ. Emerging role of ISG15 in antiviral immunity. Cell. 2010 Oct 15;143(2):187-90. doi: 10.1016/j.cell.2010.09.033. PMID: 20946978; PMCID: PMC2981609.
IGFBP2_1	-0.05553	chr2:IGFBP2:NM_000597:exon1:c.44_45insGCCGCTGCT:p.L21_L22insPLL	Mildness	The protein encoded by this gene is one of six similar proteins that bind insulin-like growth factors I and II (IGF-I and IGF-II).	None	None	None
IBSP_4	0.055403	chr4:IBSP:NM_004967:exon7:c.G584A:p.G195E_chr4:IBSP:NM_004967:exon7:c.A638G:p.D213G_chr4:IBSP:NM_004967:exon7:c.A810T:p.E270D	Severity	The protein encoded by this gene is a major structural protein of the bone matrix. It constitutes approximately 12% of the noncollagenous proteins in human bone. This protein binds to calcium and hydroxyapatite via its acidic amino acid clusters, and mediates cell attachment through an RGD sequence that recognizes the vitronectin receptor.	IBSP is a sialoprotein that could bind to integrin as another component in the HCMV receptor system	Interacts with integrins for cell adhesion. That finding further argue for integrins receptor network for HCMV entry. The non-synonymous SNP (G195E) located in exon 8 results in a change from a non-hydrophilic to a hydrophilic residue, which could alter the protein structure and/or function.	Feire AL, Koss H, Compton T. Cellular integrins function as entry receptors for human cytomegalovirus via a highly conserved disintegrin-like domain. Proceedings of the National Academy of Sciences of the United States of America. 2004;101(43):15470–15475. Wang A, Ren L, Li H. A systemic network triggered by human cytomegalovirus entry. Adv Virol. 2011;2011:262080. doi: 10.1155/2011/262080. Epub …
MYO1H_1	-0.05537	chr12:MYO1H:NM_001101421:exon30:c.T3002C:p.L1001P	Mildness	Function is not known	None	None	None
PTPRU_1	0.050854	chr1:PTPRU:NM_001195001:exon18:c.A2789G:p.N930S,PTPRU:NM_133177:exon18:c.A2789G:p.N930S,PTPRU:NM_133178:exon18:c.A2789G:p.N930S,PTPRU:NM_005704:exon19:c.A2819G:p.N940S	Severity	Tyrosine-protein phosphatase which dephosphorylates CTNNB1. Regulates CTNNB1 function both in cell adhesion and signaling. May function in cell proliferation and migration and play a role in the maintenance of epithelial integrity. May play a role in megakaryocytopoiesis.	None	None	None
NCOA3_1	-0.04918	chr20:NCOA3:NM_001174087:exon20:c.3760_3762del:p.Q1275del,NCOA3:NM_001174088:exon20:c.3736_3738del:p.Q1267del,NCOA3:NM_006534:exon20:c.3751_3753del:p.Q1272del,NCOA3:NM_181659:exon20:c.3763_3765del:p.Q1276del	Mildness	Nuclear receptor coactivator that interacts with nuclear hormone receptors to enhance their transcriptional activator functions. The encoded protein has histone acetyltransferase activity and recruits p300/CBP-associated factor and CREB binding protein as part of a multisubunit coactivation complex. Is also involved in the coactivation of the NF-kappa-B pathway via its interaction with the NFKB1 …	None	None	None
RNF149_1	-0.0419	chr2:RNF149:NM_173647:exon6:c.C1068G:p.D356E	Mildness	Function is not known	None	None	None
LRRC61_1	0.041157	chr7:LRRC61:NM_023942:exon2:c.A428G:p.N143S,LRRC61:NM_001142928:exon3:c.A428G:p.N143S,LRRC61:NM_001363433:exon3:c.A428G:p.N143S,LRRC61:NM_001363434:exon3:c.A428G:p.N143S	Severity	Function is not known	None	None	None
LOC100506422_1	0.040075	chr9:LOC100506422:NM_001004352:exon6:c.G326T:p.S109I	Severity	Function is not known	None	None	None
PPP1R9A_1	0.038716	chr7:PPP1R9A:NM_001166161:exon12:c.G2996A:p.R999Q,PPP1R9A:NM_001166162:exon12:c.G3050A:p.R1017Q,PPP1R9A:NM_001166160:exon14:c.G3116A:p.R1039Q	Severity	This gene is imprinted, and located in a cluster of imprinted genes on chromosome 7q12. It is a regulatory subunit of protein phosphatase I, and controls actin cytoskeleton reorganization.	None	None	None
HEXD_1	0.038199	chr17:HEXD:NM_001369488:exon4:c.A157G:p.I53V,HEXD:NM_001330542:exon5:c.A433G:p.I145V,HEXD:NM_173620:exon5:c.A433G:p.I145V,HEXD:NM_001369487:exon6:c.A157G:p.I53V	Severity	Responsible for the cleavage of the monosaccharides N-acetylglucosamine (GlcNAc) and N-acetylgalactosamine (GalNAc) from cellular substrates	None	None	Alteen MG, Oehler V, Nemčovičová I, Wilson IB, Vocadlo DJ, Gloster TM. Mechanism of Human Nucleocytoplasmic Hexosaminidase D. Biochemistry. 2016 May 17;55(19):2735-47. doi: 10.1021/acs.biochem.5b01285. Epub 2016 May 5. PMID: 27149221; PMCID: PMC4878814.
SLC24A3_1	-0.03675	chr20:SLC24A3:NM_020689:exon2:c.G163A:p.V55I	Mildness	Plasma membrane sodium/calcium exchangers are an important component of intracellular calcium homeostasis and electrical conduction.	None	None	None
BCAT2_1	-0.0281	chr19:BCAT2:NM_001164773:exon4:c.C281G:p.T94R,BCAT2:NM_001190:exon6:c.C557G:p.T186R,BCAT2:NM_001284325:exon7:c.C437G:p.T146R	Mildness	This gene encodes a branched chain aminotransferase found in mitochondria. The encoded protein forms a dimer that catalyzes the first step in the production of the branched chain amino acids leucine, isoleucine, and valine.	None	None	None
EPCAM_1	0.022022	chr2:EPCAM:NM_002354:exon3:c.T344C:p.M115T	Severity	This gene encodes a carcinoma-associated antigen and is a member of a family that includes at least two type I membrane proteins. This antigen is expressed on most normal epithelial cells and gastrointestinal carcinomas and functions as a homotypic calcium-independent cell adhesion molecule.	None	None	None
FABP1_1	0.019749	chr2:FABP1:NM_001443:exon3:c.A280G:p.T94A	Severity	This gene encodes the fatty acid binding protein found in liver. Fatty acid binding proteins are a family of small, highly conserved, cytoplasmic proteins that bind long-chain fatty acids and other hydrophobic ligands.	None	the elevation of HFABP is closely related to the Severity of COVID-19 in the patients, and the elevated HFABP may cause rapid development of patients with mild COVID-19 into severe COVID-19.	Yin L, Mou H, Shao J, Zhu Y, Pang X, Yang J, Zhang J, Shi W, Yu S, Wang H. Correlation between Heart fatty acid binding protein and severe COVID-19: A case-control study. PLoS One. 2020 Apr 29;15(4):e0231687. doi: 10.1371/journal.pone.0231687. PMID: 32348339; PMCID: PMC7190125.
MYO1H_3	0.019734	chr12:MYO1H:NM_001101421:exon1:c.C111A:p.S37R_chr12:MYO1H:NM_001101421:exon30:c.T3002C:p.L1001P	Severity	MYO1H encodes for the unconventional myosin IH, which is thought to function as a motor protein in intracellular transport and vesicle trafficking.	None	None	Spielmann M, Hernandez-Miranda LR, Ceccherini I, et alMutations in MYO1H cause a recessive form of central hypoventilation with autonomic dysfunctionJournal of Medical Genetics 2017;54:754-761.
CHPT1_1	-0.01904	chr12:CHPT1:NM_020244:exon3:c.T485C:p.F162S	Mildness	Catalyzes phosphatidylcholine biosynthesis from CDP-choline. It thereby plays a central role in the formation and maintenance of vesicular membranes.	None	None	None
GJE1_1	-0.01484	chr6:GJE1:NM_001358410:exon3:c.C290A:p.A97E	Mildness	Mediates calcium-independent ATP release, suggesting activity as a hemichannel. Does not form functional gap junctions.	None	None	None
TMEM40_2	-0.01398	chr3:TMEM40:NM_001284406:exon1:c.C35G:p.P12R_chr3:TMEM40:NM_001284406:exon1:c.G7A:p.E3K	Mildness	TMEM40 represents a potential oncogene, which exert a crucial role in the proliferation and apoptosis via the p53 signaling pathway in bladder cancer.	None	None	None
C1orf109_1	0.012782	chr1:C1orf109:NM_001350755:exon5:c.T835C:p.Y279H,C1orf109:NM_001350756:exon5:c.T832C:p.Y278H,C1orf109:NM_001350760:exon5:c.T646C:p.Y216H,C1orf109:NM_001350761:exon5:c.T646C:p.Y216H,C1orf109:NM_001350764:exon5:c.T646C:p.Y216H,C1orf109:NM_001350762:exon7:c.T646C:p.Y216H,C1orf109:NM_001350763:exon7:c.T646C:p.Y216H	Severity	Function is not known	None	None	None
DNASE2B_2	0.012737	chr1:DNASE2B:NM_021233:exon1:c.G9C:p.Q3H_chr1:DNASE2B:NM_021233:exon2:c.G152A:p.R51K	Severity	The protein encoded by this gene shares considerable sequence similarity to, and is structurally related to DNase II. The latter is a well characterized endonuclease that catalyzes DNA hydrolysis in the absence of divalent cations at acidic pH. Unlike DNase II which is ubiquitously expressed, expression of this gene product is restricted to the salivary gland and lungs.	None	None	None
ALCAM_2	-0.01237	chr3:ALCAM:NM_001243280:exon7:c.A773G:p.N258S,ALCAM:NM_001243281:exon7:c.A773G:p.N258S,ALCAM:NM_001627:exon7:c.A773G:p.N258S	Mildness	This gene encodes activated leukocyte cell adhesion molecule (ALCAM), also known as CD166 (cluster of differentiation 166), which is a member of a subfamily of immunoglobulin receptors with five immunoglobulin-like domains (VVC2C2C2) in the extracellular domain. This protein binds to T-cell differentiation antigene CD6, and is implicated in the processes of cell adhesion and migration. Promotes T…	Cell adhesion molecule that mediates both heterotypic cell-cell contacts via its interaction with CD6, as well as homotypic cell-cell contacts Promotes T-cell activation and proliferation via its interactions with CD6. Contributes to the formation and maturation of the immunological synapse via its interactions with CD6. Mediates homotypic interactions with cells that express ALCAM.	The percentage of monocytes (CD14+) expressing the cell adhesion molecule ALCAM was strongly up-regulated in SARS-CoV-2+ patients compared to both HC and SARS-CoV-2neg patients. This increased frequency was found in younger and older patients and was significantly higher in patients with severe COVID-19 and elevated in patients who showed unfavorable outcome at 30 days. ALCAM is associated with l…	Rebillard, Rose-Marie, et al. "Identification of SARS-CoV-2-specific immune alterations in acutely ill patients." medRxiv (2020). Kim, Mi Na, et al. "Activated leukocyte cell adhesion molecule stimulates the T-cell response in allergic asthma." American journal of respiratory and critical care medicine 197.8 (2018): 994-1008.
OR13C2_1	0.003794	chr9:OR13C2:NM_001004481:exon1:c.A901G:p.K301E_chr9:OR13C2:NM_001004481:exon1:c.243_244del:p.L82Sfs*39	Severity	Olfactory receptors interact with odorant molecules in the nose, to initiate a neuronal response that triggers the perception of a smell. The olfactory receptor proteins are members of a large family of G-protein-coupled receptors (GPCR) arising from single coding-exon genes. Olfactory receptors share a 7-transmembrane domain structure with many neurotransmitter and hormone receptors and are resp…	None	None	None
ARHGAP25_1	-0.00183	chr2:ARHGAP25:NM_001166276:exon9:c.T1649C:p.M550T,ARHGAP25:NM_001166277:exon9:c.T1550C:p.M517T,ARHGAP25:NM_001364820:exon9:c.T1553C:p.M518T,ARHGAP25:NM_014882:exon9:c.T1646C:p.M549T,ARHGAP25:NM_001007231:exon10:c.T1670C:p.M557T,ARHGAP25:NM_001364819:exon10:c.T1667C:p.M556T,ARHGAP25:NM_001364821:exon10:c.T1592C:p.M531T	Mildness	ARHGAPs, such as ARHGAP25, encode negative regulators of Rho GTPases (see ARHA; MIM 165390), which are implicated in actin remodeling, cell polarity, and cell migration	None	None	None
TXLNB_1	-1.63e-05	chr6:TXLNB:NM_153235:exon10:c.G1804C:p.A602P	Mildness	Promotes motor nerve regeneration.	None	None	None
