## Supplementary material for "Post-Mendelian genetic model in COVID-19": Table S4

### Sheet: Foglio1
Table S4. Common bi-allelic coding haplotypes of autosomal genes (homo versus hetero and wt) using the cohort with both genders
Gene	Feature Importance	haplotype	effect	gene function	proposed mechanism of action	Pre-existing knowledge	Reference
SELP	0.18604	chr1:SELP:NM_003005:exon11:c.G1807A:p.D603N	Severity	Mediates the interaction of activated endothelial cells or platelets with leukocytes.	Function is not known	Associated with increased risk of albuminuria in diabetic patients, recurrent spontaneous abortions and MI. Virus perturbations changing expression of SELP gene from the GEO Signatures of Differentially Expressed Genes for Viral Infections dataset.	Tregouet et al. 2002; Liu et al. 2005; Dendana et al. 2012
SLC25A43_1	-0.164	chrX:SLC25A43:NM_145305:exon5:c.C1001T:p.P334L	protective	This gene encodes a member of the mitochondrial carrier family of proteins.	Function is not known	not known	none
IL17RC_1	0.148147	chr3:IL17RC:NM_001367279:exon9:c.A800G:p.Q267R,IL17RC:NM_001203265:exon10:c.A875G:p.Q292R,IL17RC:NM_001367280:exon10:c.A875G:p.Q292R,IL17RC:NM_032732:exon10:c.A875G:p.Q292R,IL17RC:NM_001203263:exon11:c.A920G:p.Q307R,IL17RC:NM_001203264:exon11:c.A920G:p.Q307R,IL17RC:NM_001367278:exon11:c.A881G:p.Q294R,IL17RC:NM_153460:exon11:c.A920G:p.Q307R,IL17RC:NM_153461:exon11:c.A1133G:p.Q378R	Severity	IL17 receptor: Major effector cytokines of innate and adaptive immune system involved in antimicrobial host defense and maintenance of tissue integrity	Function is not known	IL-17–Induced Pulmonary Pathogenesis during Respiratory Viral Infection and Exacerbation of Allergic Disease	Sumanta Mukherjee, Dennis M. Lindell, Aaron A. Berlin, Susan B. Morris, Thomas P. Shanley, Marc B. Hershenson, and Nicholas W. Lukacs "IL-17–Induced Pulmonary Pathogenesis during Respiratory Viral Infection and Exacerbation of Allergic Disease", 2011
TMEM221_2	-0.14768	chr19:TMEM221:NM_001190844:exon3:c.T851C:p.M284T_chr19:TMEM221:NM_001190844:exon1:c.A196G:p.T66A	Mildness	Function is not known	Function is not known	not known	none
FSIP2_2	-0.14586	chr2:FSIP2:NM_173651:exon16:c.G3863A:p.R1288Q_chr2:FSIP2:NM_173651:exon17:c.A16071C:p.E5357D_chr2:FSIP2:NM_173651:exon17:c.T16946C:p.I5649T_chr2:FSIP2:NM_173651:exon23:c.A20647G:p.T6883A	Mildness	The protein is associated with the sperm fibrous sheath which are transcribed only during the postmeiotic period of spermatogenesis	Predicted: fibrous sheath-interacting protein 2	Significantly modulated gene in spleen unique to V3034 infection	Gupta, P., Sharma, A., Han, J. et al. Differential host gene responses from infection with neurovirulent and partially-neurovirulent strains of Venezuelan equine encephalitis virus. BMC Infect Dis 17, 309 (2017).
TIGD4_1	0.124131	chr4:TIGD4:NM_145720:exon2:c.A1315G:p.I439V	Severity	These proteins are related to DNA transposons found in fungi and nematodes	Function is not known	not known	none
RRP12_1	-0.10971	chr10:RRP12:NM_001284337:exon26:c.G3133A:p.G1045S,RRP12:NM_001145114:exon27:c.G3250A:p.G1084S,RRP12:NM_015179:exon29:c.G3433A:p.G1145S	Mildness	Involved in ribosome assembly of the precursor particles of both subunits in eukaryotes and was identified as a RNA binding protein	Regulates p53 activity in osteosarcoma cells	not known	none
PAX4_1	-0.10413	chr7:PAX4:NM_001366111:exon10:c.A1046G:p.X349W_chr7:PAX4:NM_001366110:exon12:c.A986C:p.H329P	Mildness	A member of the family of PAX genes: play critical roles during fetal development and cancer growth	Among its related pathways are Regulation of beta-cell development and Embryonic and Induced Pluripotent Stem Cells and Lineage-specific Markers.	Is involved in differentiation and development of pancreatic islet beta cells.	Sosa-Pineda, B. (2004). The Gene Pax4 Is an Essential Regulator of Pancreatic β-Cell Development. Molecules & Cells (Springer Science & Business Media BV), 18(3).
RBM11_1	-0.10306	chr21:RBM11:NM_001320602:exon4:c.T346G:p.L116V,RBM11:NM_144770:exon4:c.T346G:p.L116V	Mildness	Tissue-specific splicing factor with potential implication in the regulation of alternative splicing during neuron and germ cell differentiation	Function is not known	not known	none
GBP2_1	0.096037	chr1:GBP2:NM_004120:exon7:c.A907G:p.S303G_chr1:GBP2:NM_004120:exon6:c.C853G:p.P285A	Severity	This gene belongs to the guanine-binding protein (GBP) family, which includes interferon-induced proteins that can bind to guanine nucleotides (GMP, GDP and GTP)	The murine GBP2 gene is not just highly activated by the interferon-gamma during macrophages activation but also by the stimulation of Toll-like receptors, Tumor necrosis factor (TNF) and Interleukin 1 beta	-Guanylate-binding proteins 2 and 5 inhibit the host protease furin -GBP2/5 suppress furin-mediated priming of diverse viral envelope glycoproteins -GBP2/5 reduce replication of HIV-1, Zika, measles, and influenza A viruses -GBP2/5 also reduce furin-mediated processing of cellular proteins. The c.A907G polymorphism predisposes to Migraine without aura (MWO)	Braun, Elisabeth, et al. "Guanylate-binding proteins 2 and 5 exert broad antiviral activity by inhibiting furin-mediated processing of viral envelope proteins." Cell reports 27.7 (2019): 2092-2104.
SPATA5L1_1	0.093945	chr15:SPATA5L1:NM_001323640:exon1:c.G755A:p.R252Q,SPATA5L1:NM_024063:exon1:c.G755A:p.R252Q	Severity	Involved in morphological and functional mitochondrial transformations during spermatogenesis	Function is not known	Genome-wide pooling approach identifies SPATA5 as a new susceptibility locus for alopecia areata.	Forstbauer, Lina M., et al. "Genome-wide pooling approach identifies SPATA5 as a new susceptibility locus for alopecia areata." European journal of human genetics 20.3 (2012): 326-332.
POLI_1	-0.07534	chr18:POLI:NM_001351610:exon1:c.42_44del:p.D17del,POLI:NM_001351613:exon1:c.42_44del:p.D17del,POLI:NM_001351616:exon1:c.42_44del:p.D17del,POLI:NM_001351621:exon1:c.42_44del:p.D17del,POLI:NM_007195:exon1:c.42_44del:p.D17del_chr18:POLI:NM_001351616:exon8:c.G1828A:p.A610T,POLI:NM_001351610:exon9:c.G2065A:p.A689T,POLI:NM_001351613:exon9:c.G1954A:p.A652T,POLI:NM_001351614:exon9:c.G1882A:p.A628T,POLI:N…	Mildness	An error-prone DNA polymerase involved in DNA repair	Function is not known	none	none
CFHR1_1	-0.07233	chr1:CFHR1:NM_002113:exon4:c.C475G:p.L159V	Mildness	This gene encodes a secreted protein belonging to the complement factor H protein family.	Function is not known	It binds to Pseudomonas aeruginosa elongation factor Tuf together with plasminogen. It is proposed that Tuf acts as a virulence factor by acquiring host proteins to the pathogen surface, controlling complement, and facilitating tissue invasion.	Kraivong R, Vasanawathana S, Limpitikul W, et al. Complement alternative pathway genetic variation and Dengue infection in the Thai population. Clin Exp Immunol. 2013;174(2):326-334. doi:10.1111/cei.12184
CFHR4_1	-0.0708	chr1:CFHR4:NM_001201550:exon3:c.G375T:p.E125D,CFHR4:NM_001201551:exon3:c.G372T:p.E124D	Mildness	Involved in complement regulation. Can associate with lipoproteins and may play a role in lipid metabolism.	Its related pathways are Complement and coagulation cascades. Gene Ontology (GO) annotations related to this gene include lipid transporter activity	Diseases associated with CFHR4 include Hemolytic Uremic Syndrome, Atypical 1 and Hemolytic-Uremic Syndrome.	none
FASTKD3_1	0.068913	chr5:FASTKD3:NM_024091:exon2:c.A167G:p.K56R	Severity	Required for normal mitochondrial respiration	Function is not known	none	none
COG3_2	0.067894	chr13:COG3:NM_031431:exon21:c.A2240G:p.N747S_chr13:COG3:NM_031431:exon23:c.T2474C:p.L825S	Severity	Involved in ER-Golgi transport	Among its related pathways are Intra-Golgi traffic and Transport to the Golgi and subsequent modification.	High content functional genomic screening has linked components of lobe A of the COG (COG3) complex with HIV-1 replication	Liu S, Dominska-Ngowe M, Dykxhoorn DM. Target silencing of components of the conserved oligomeric Golgi complex impairs HIV-1 replication. Virus Res. 2014;192:92-102. doi:10.1016/j.virusres.2014.08.015
MCAT_1	0.0645	chr22:MCAT:NM_173467:exon4:c.C908G:p.A303G	Severity	It catalyzes the transfer of a malonyl moiety from malonyl-CoA to the free thiol group of the phosphopantetheine arm of the mitochondrial ACP protein	Among its related pathways are Fatty acid biosynthesis (KEGG) and Metabolism. Gene Ontology (GO) annotations related to this gene include [acyl-carrier-protein] S-malonyltransferase activity.	none	none
CD52_1	0.063434	chr1:CD52:NM_001803:exon2:c.A119G:p.N40S_chr1:CD52:NM_001803:exon2:c.A123G:p.I41M	Severity	CD52 is a peptide of 12 amino acids, anchored to glycosylphosphatidylinositol (GPI). Since it is highly negatively charged and present on sperm cells and lymphocytes, it has been conjectured that its function is anti-adhesion, allowing cells to freely move around.	Among its related pathways are Metabolism of proteins and Post-translational modification- synthesis of GPI-anchored proteins.	CD52 is a surface molecule modulated by HIV	Vojdeman, Fie Juhl, et al. "CD52 expression on CD4+ T cells in HIV-positive individuals on cART." JAIDS Journal of Acquired Immune Deficiency Syndromes (2017).
EPCAM_1	0.056853	chr2:EPCAM:NM_002354:exon3:c.T344C:p.M115T	Severity	This gene encodes a carcinoma-associated antigen and is a member of a family that includes at least two type I membrane proteins. This antigen is expressed on most normal epithelial cells and gastrointestinal carcinomas and functions as a homotypic calcium-independent cell adhesion molecule. The antigen is being used as a target for immunotherapy treatment of human carcinomas. Mutations in this g…	Among its related pathways are Cell surface interactions at the vascular wall and Response to elevated platelet cytosolic Ca2+	functional significance of EpCAM re-expression in HBV-mediated hepatocarcinogenesis.	Lan Jiang, Chun Zhang, Yinyan Li, Xiao Yu, Jian Zheng, Ping Zou, Yuting Li, Xiaonong Bin, Jiachun Lu, Yifeng Zhou "A non-synonymous polymorphism Thr115Met in the EpCAM gene is associated with an increased risk of breast cancer in Chinese population", 2010
APOBEC1_1	-0.055	chr12:APOBEC1:NM_005889:exon2:c.G105C:p.M35I,APOBEC1:NM_001644:exon3:c.G240C:p.M80I,APOBEC1:NM_001304566:exon4:c.G240C:p.M80I	Mildness	This gene encodes a member of the cytidine deaminase enzyme family. The encoded protein forms a multiple-protein editing holoenzyme with APOBEC1 complementation factor (ACF) and APOBEC1 stimulating protein (ASP).	Among its related pathways are Gene Expression and mRNA Editing- C to U Conversion. Gene Ontology (GO) annotations related to this gene include RNA binding and hydrolase activity, acting on carbon-nitrogen (but not peptide) bonds, in cyclic amidines.	Human APOBEC3G (hA3G) is a member of the APOBEC-1 related protein (ARP) family of cytidine deaminases. hA3G functions as a natural defense against endogenous retrotransposons and a multitude of retroviruses, most notably human immunodeficiency virus type 1 (HIV-1). RNA editing by host deaminases for instance is an innate restriction process to counter virus infection. APOBECs are involved in coro…	Terumasa Ikeda,Takeo Ohsugi,Tetsuya Kimura,Shuzo Matsushita,Yosuke Maeda,Shinji Harada, and Atsushi Koito, "The antiretroviral potency of APOBEC1 deaminase from small animal species", 2008 Di SG, Martignano F, Torcia MG, Mattiuz G, Conticello SG. Evidence for host-dependent RNA editing in the transcriptome of SARS-CoV-2. Science advances. 2020 Jun;6(25):eabb5813-.
CCDC61_1	0.054227	chr19:CCDC61:NM_001267723:exon10:c.A1166G:p.Q389R	Severity	Function is not known	Function is not known	none	none
RALY_1	0.05347	chr20:RALY:NM_007367:exon7:c.641_642insCAG:p.A214_G215insS,RALY:NM_016732:exon8:c.689_690insCAG:p.A230_G231insS	Severity	The encoded protein plays a role in pre-mRNA splicing.	Function is not known	Knockdown of RALY and hnRNP-C increased levels of viral RNA splicing, protein abundance, and progeny production during infection with E1B55K47 deleted virus. Furthermore, infection with virus deleted for E1B55K resulted in increased interaction of hnRNP-C with viral RNA, and attenuation of viral RNA processing. These data suggest viral-mediated ubiquitination of RALY and hnRNP-C relieves a restri…	Herrmann, Christin, et al. "Viral-mediated ubiquitination impacts interactions of host proteins with viral RNA and promotes viral RNA processing." bioRxiv (2020).
A2ML1_2	0.041013	chr12:A2ML1:NM_001282424:exon9:c.C1077A:p.D359E,A2ML1:NM_144670:exon20:c.C2550A:p.D850E_chr12:A2ML1:NM_001282424:exon18:c.A2213G:p.H738R,A2ML1:NM_144670:exon29:c.A3686G:p.H1229R_chr12:A2ML1:NM_001282424:exon19:c.A2296G:p.M766V,A2ML1:NM_144670:exon30:c.A3769G:p.M1257V	Severity	This gene encodes a member of the alpha-macroglobulin superfamily. The encoded protein is thought to be an N-glycosylated monomeric protein that acts as an inhibitor of several proteases.	serine-type endopeptidase inhibitor activity and peptidase inhibitor activity	none	none
ZNF749_1	0.038556	chr19:ZNF749:NM_001321953:exon2:c.T2051G:p.I684R,ZNF749:NM_001321954:exon2:c.T2051G:p.I684R,ZNF749:NM_001023561:exon3:c.T2312G:p.I771R,ZNF749:NM_001321952:exon3:c.T2291G:p.I764R	Severity	ZNF749 (Zinc Finger Protein 749) is a Protein Coding gene. Among its related pathways are Gene Expression and Herpes simplex virus 1 infection.	Function is not known	none	none
TMEM159_1	0.034935	chr16:TMEM159:NM_001301771:exon5:c.A462C:p.E154D,TMEM159:NM_020422:exon5:c.A462C:p.E154D,TMEM159:NM_001301769:exon6:c.A462C:p.E154D,TMEM159:NM_001301775:exon6:c.A534C:p.E178D	Severity	Plays an important role in the formation of lipid droplets (LD) which are storage organelles at the center of lipid and energy homeostasis (PubMed:31708432). In association with BSCL2/seipin, defines the sites of LD formation in the endoplasmic reticulum	Function is not known	none	none
NBPF3_1	-0.0317	chr1:NBPF3:NM_001256416:exon3:c.A341G:p.Y114C,NBPF3:NM_032264:exon3:c.A341G:p.Y114C,NBPF3:NM_001330381:exon7:c.A173G:p.Y58C	Mildness	This gene is a member of the neuroblastoma breakpoint family (NBPF) which consists of dozens of recently duplicated genes primarily located in segmental duplications on human chromosome 1.	Function is not known	none	none
CILP_3	0.029441	chr15:CILP:NM_003613:exon9:c.G3496A:p.G1166S_chr15:CILP:NM_003613:exon9:c.A2936G:p.Q979R_chr15:CILP:NM_003613:exon9:c.A1723G:p.K575E	Severity	Probably plays a role in cartilage scaffolding. May act by antagonizing TGF-beta1 (TGFB1) and IGF1 functions.	Among its related pathways are Signaling by GPCR and RET signaling. Gene Ontology (GO) annotations related to this gene include alkaline phosphatase activity and nucleotide diphosphatase activity	none	none
FGF21_1	0.029023	chr19:FGF21:NM_019113:exon4:c.T521C:p.L174P	Severity	Theis gene encodes a member of the fibroblast growth factor (FGF) family. FGF family members possess broad mitogenic and cell survival activities and are involved in a variety of biological processes.	Function is not known	none	none
USP44_1	0.027266	chr12:USP44:NM_001042403:exon2:c.A271G:p.T91A,USP44:NM_001278393:exon2:c.A271G:p.T91A,USP44:NM_001347937:exon2:c.A271G:p.T91A,USP44:NM_032147:exon2:c.A271G:p.T91A,USP44:NM_001347936:exon3:c.A271G:p.T91A	Severity	The protein encoded by this gene is a protease that functions as a deubiquitinating enzyme. The encoded protein is thought to help regulate the spindle assembly checkpoint by preventing early anaphase onset.	Function is not known	Deubiquitinating enzymes USP44 associates with MITA and removes the K48-linked polyubiquitin chains from MITA, therefore maintains the stability of MITA after DNA virus infection. Deficiency of USP44 results in accelerated degradation of MITA, impaired induction of type I IFNs and proinflammatory cytokines, and increased viral replication. These findings suggest that USP44 is a positive regulator…	Zhang, Hong-Yan, et al. "USP44 positively regulates innate immune response to DNA viruses through deubiquitinating MITA." PLoS Pathogens 16.1 (2020): e1008178.
COL6A3_3	-0.0265	chr2:COL6A3:NM_057166:exon38:c.C7385T:p.T2462I,COL6A3:NM_057167:exon40:c.C8588T:p.T2863I,COL6A3:NM_004369:exon41:c.C9206T:p.T3069I_chr2:COL6A3:NM_057166:exon38:c.G7213C:p.A2405P,COL6A3:NM_057167:exon40:c.G8416C:p.A2806P,COL6A3:NM_004369:exon41:c.G9034C:p.A3012P_chr2:COL6A3:NM_057166:exon37:c.T6959C:p.M2320T,COL6A3:NM_057167:exon39:c.T8162C:p.M2721T,COL6A3:NM_004369:exon40:c.T8780C:p.M2927T	Mildness	COL6A3 (Collagen Type VI Alpha 3 Chain) is a Protein Coding gene. Diseases associated with COL6A3 include Bethlem Myopathy 1 and Dystonia 27. Among its related pathways are Integrin Pathway and Collagen chain trimerization.	Among its related pathways are Integrin Pathway and Collagen chain trimerization. Gene Ontology (GO) annotations related to this gene include serine-type endopeptidase inhibitor activity.	p.T3069I is reported as benign in ClinVar	none
FAM184B_2	-0.02395	chr4:FAM184B:NM_015688:exon18:c.T3125C:p.V1042A_chr4:FAM184B:NM_015688:exon13:c.C2350T:p.R784W_chr4:FAM184B:NM_015688:exon10:c.G1928A:p.R643H	Mildness	FAM184B (Family With Sequence Similarity 184 Member B) is a Protein Coding gene.	Function is not known	none	none
MTRR_2	0.015549	chr5:MTRR:NM_001364440:exon2:c.A66G:p.I22M,MTRR:NM_001364441:exon2:c.A66G:p.I22M,MTRR:NM_001364442:exon2:c.A66G:p.I22M,MTRR:NM_002454:exon2:c.A66G:p.I22M,MTRR:NM_024010:exon2:c.A66G:p.I22M	Severity	Key enzyme in methionine and folate homeostasis responsible for the reactivation of methionine synthase (MTR/MS) activity by catalyzing the reductive methylation of MTR-bound cob(II)alamin	Among its related pathways are Folate Metabolism and Cytochrome P450 - arranged by substrate type. Gene Ontology (GO) annotations related to this gene include oxidoreductase activity and flavin adenine dinucleotide binding.	The A66G polymorphism is associated with an increased risk of cardiovascular disease, independent of homocysteine ​​levels. It has also been shown that this polymorphism increases the risk of neural tube defects, spina bifida and Down syndrome during pregnancy.	Brown, Charlotte A., et al. "A common polymorphism in methionine synthase reductase increases risk of premature coronary artery disease." Journal of cardiovascular risk 7.3 (2000): 197-200.
CHPT1_1	-0.01345	chr12:CHPT1:NM_020244:exon3:c.T485C:p.F162S	Mildness	Catalyzes phosphatidylcholine biosynthesis from CDP-choline. It thereby plays a central role in the formation and maintenance of vesicular membranes.	Among its related pathways are Phospholipase D signaling pathway and Glycerophospholipid biosynthesis. Gene Ontology (GO) annotations related to this gene include diacylglycerol binding and diacylglycerol cholinephosphotransferase activity.	none	none
DISP3_1	0.012098	chr1:DISP3:NM_020780:exon2:c.G544A:p.G182S_chr1:DISP3:NM_020780:exon8:c.G1948A:p.A650T	Severity	Plays a role in neuronal proliferation and differentiation (PubMed:25281927). Plays a role in the accumulation of cellular cholesterol (By similarity). Involved in intracellular lipid droplet formation.	Function is not known	none	none
MTHFD1_1	0.012073	chr14:MTHFD1:NM_001364837:exon6:c.A401G:p.K134R,MTHFD1:NM_005956:exon6:c.A401G:p.K134R	Severity	MTHFD1 (Methylenetetrahydrofolate Dehydrogenase, Cyclohydrolase And Formyltetrahydrofolate Synthetase 1) is a Protein Coding gene. Among its related pathways are One carbon pool by folate and Folate Metabolism.	Among its related pathways are One carbon pool by folate and Folate Metabolism. Gene Ontology (GO) annotations related to this gene include formate-tetrahydrofolate ligase activity and methylenetetrahydrofolate dehydrogenase (NADP+) activity.	general dependence of the C-1-tetrahydrofolate synthase gene, MTHFD1, for viral replication in bat cells as well as in human cells. MTHFD1 inhibitor carolacton potently blocked replication of several RNA viruses including SARS-CoV-2.	Anderson, Danielle E., et al. "Orthogonal genome-wide screenings in bat cells identify MTHFD1 as a target of broad antiviral therapy." bioRxiv (2020).
COQ7_1	-0.01079	chr16:COQ7:NM_001190983:exon3:c.C194T:p.T65M,COQ7:NM_001370489:exon3:c.C266T:p.T89M,COQ7:NM_001370490:exon3:c.C308T:p.T103M,COQ7:NM_001370491:exon3:c.C266T:p.T89M,COQ7:NM_001370492:exon3:c.C194T:p.T65M,COQ7:NM_001370493:exon3:c.C194T:p.T65M,COQ7:NM_001370494:exon3:c.C194T:p.T65M,COQ7:NM_001370495:exon3:c.C194T:p.T65M,COQ7:NM_016138:exon3:c.C308T:p.T103M	Mildness	Catalyzes the hydroxylation of 2-polyprenyl-3-methyl-6-methoxy-1,4-benzoquinol (DMQH2) during ubiquinone biosynthesis. Has also a structural role in the COQ enzyme complex, stabilizing other COQ polypeptides. Involved in lifespan determination in a ubiquinone-independent manner.	Among its related pathways are Metabolism and Ubiquinol biosynthesis.	The combination of T103M and L111P produced a much greater decrease in Ubiquinone levels than L111P alone	Ying Wang, Christopher Smith, Jillian S. Parboosingh, Aneal Khan, Micheil Innes and Siegfried Hekimi, "Pathogenicity of two COQ7 mutations and responses to 2,4‐dihydroxybenzoate bypass treatment", 2017
RMI1_1	0.006469	chr9:RMI1:NM_001358291:exon3:c.A1364G:p.N455S,RMI1:NM_001358294:exon3:c.A1364G:p.N455S,RMI1:NM_024945:exon3:c.A1364G:p.N455S,RMI1:NM_001358292:exon4:c.A1364G:p.N455S,RMI1:NM_001358293:exon4:c.A1364G:p.N455S	Severity	Essential component of the RMI complex, a complex that plays an important role in the processing of homologous recombination intermediates to limit DNA crossover formation in cells.	Among its related pathways are Homologous DNA Pairing and Strand Exchange and Regulation of TP53 Activity.	none	none
PRSS55_1	0.006406	chr8:PRSS55:NM_001197020:exon1:c.C131G:p.P44R,PRSS55:NM_198464:exon1:c.C131G:p.P44R	Severity	This gene encodes a member of a group of membrane-anchored chymotrypsin (S1)-like serine proteases. The enocoded protein is primarily expressed in the Leydig and Sertoli cells of the testis and may be involved in male fertility.	Gene Ontology (GO) annotations related to this gene include serine-type endopeptidase activity	none	none
RHBDF2_1	-0.00628	chr17:RHBDF2:NM_001005498:exon5:c.C536T:p.P179L,RHBDF2:NM_024599:exon6:c.C623T:p.P208L	Mildness	This gene encodes a member of a group of membrane-anchored chymotrypsin (S1)-like serine proteases. The enocoded protein is primarily expressed in the Leydig and Sertoli cells of the testis and may be involved in male fertility.	Gene Ontology (GO) annotations related to this gene include serine-type endopeptidase activity and growth factor binding.	none	none
TXNRD1_1	0.004106	chr12:UNKNOWN_chr12:UNKNOWN	Severity	This gene encodes a protein, which plays a key role in redox homoeostasis	TR1 targets the disulfide bonds in Tat, is an HIV-encoded transactivating protein that is required for virus replication, and acts as a negative regulator of Tat-dependent proviral transcription	TXNRD1 encodes transcriptional activator Tat, whixh negatively regulates the activity of the HIV-1, in human macrophages	Kalantari P, Narayan V, Natarajan SK, et al. Thioredoxin reductase-1 negatively regulates HIV-1 transactivating protein Tat-dependent transcription in human macrophages. J Biol Chem. 2008;283(48):33183-33190. doi:10.1074/jbc.M807403200
TP53_1	0.003358	chr17:TP53:NM_001126118:exon3:c.C98G:p.P33R,TP53:NM_000546:exon4:c.C215G:p.P72R,TP53:NM_001126112:exon4:c.C215G:p.P72R,TP53:NM_001126113:exon4:c.C215G:p.P72R,TP53:NM_001126114:exon4:c.C215G:p.P72R,TP53:NM_001276695:exon4:c.C98G:p.P33R,TP53:NM_001276696:exon4:c.C98G:p.P33R,TP53:NM_001276760:exon4:c.C98G:p.P33R,TP53:NM_001276761:exon4:c.C98G:p.P33R	Severity	Acts as a tumor suppressor in many tumor types; induces growth arrest or apoptosis depending on the physiological circumstances and cell type. Involved in cell cycle regulation as a trans-activator that acts to negatively regulate cell division by controlling a set of genes required for this process. One of the activated genes is an inhibitor of cyclin-dependent kinases.	In normal cells, the p53 protein level is low. DNA damage and other stress signals may trigger the increase of p53 proteins, which have three major functions: growth arrest, DNA repair and apoptosis (cell death). The growth arrest stops the progression of cell cycle, preventing replication of damaged DNA.	It seems that IAV hijacks p53 by causing its activation, leading to enhanced apoptosis and thus IAV viral replication. However, ample data suggest that p53 also acts as a host antiviral factor that enhances innate and adaptive immune responses in order to battle the infection.	Aloni-Grinstein R, Charni-Natan M, Solomon H, Rotter V. p53 and the Viral Connection: Back into the Future ‡. Cancers (Basel). 2018;10(6):178. Published 2018 Jun 4. doi:10.3390/cancers10060178
