## Supplementary material for "Post-Mendelian genetic model in COVID-19": Table S5

### Sheet: Foglio1
Table S5. Common bi-allelic coding haplotypes of autosomal genes (homo versus hetero and wt) in males
Gene	Feature Importance	haplotype	effect	Gene Function	Proposed mechanism of action	Pre-existing knowledge	Reference
SELP_1_homo	0.287556	chr1:SELP:NM_003005:exon11:c.G1807A:p.D603N	Severity	This gene encodes a protein that is stored in the alpha-granules of platelets and Weibel-Palade bodies of endothelial cells. This protein mediates the interaction of activated endothelial cells or platelets with leukocytes.		Rs6127 (D603N) is reported to be associated with recurrent spontaneous abortions, myocardial infarction and increased risk of albuminuria in multiple studies.	LiuY., Burdon K.P., Langefeld C.D., Beck S.R., Wagenknecht L.E., Rich S.S., et al., P-selectin gene haplotype associations with albuminuria in the Diabetes Heart Study, Kidney Int, 2005, 68, 741-746 Dendana M., Hizem S., Magddoud K., Messaoudi S., Zammiti W., Nouira M., et al., Common polymorphisms in the P-selectin gene in women with recurrent spontaneous abortions, Gene, 2012, 495, 72-75
RRM2_1_homo	-0.07459	chr2:RRM2:NM_001165931:exon1:c.T175G:p.S59A	Mildness	This gene encodes one of two non-identical subunits for ribonucleotide reductase. This reductase catalyzes the formation of deoxyribonucleotides from ribonucleotides.	Downregulation of RRM2 suppresses the activity of β-catenin and the Wnt signaling pathway	Its expression is altered in severe COVID-19 patients. Provides the precursors necessary for DNA synthesis. Catalyzes the biosynthesis of deoxyribonucleotides from the corresponding ribonucleotides. Inhibits Wnt signaling.	Taylor, K., Das, S., Pearson, M., Kozubek, J., Pawlowski, M., Jensen, C. E., ... & Gardner, S. (2020). Analysis of genetic host response risk factors in severe COVID-19 patients. medRxiv; Xiong Y, Liu Y, Cao L, et al. Transcriptomic characteristics of bronchoalveolar lavage fluid and peripheral blood mononuclear cells in COVID-19 patients. Emerg Microbes Infect. 2020;9(1):761-770. doi:10.1080/222…
FSIP2_2_homo	-0.07304	chr2:FSIP2:NM_173651:exon16:c.G3863A:p.R1288Q_chr2:FSIP2:NM_173651:exon17:c.A16071C:p.E5357D_chr2:FSIP2:NM_173651:exon17:c.T16946C:p.I5649T_chr2:FSIP2:NM_173651:exon23:c.A20647G:p.T6883A	Mildness	FSIP2 is 1 of at least 13 protein components of the fibrous sheath, a unique cytoskeletal structure located in the principal piece of the sperm flagellum	None	Up-regulated during SARS-CoV-2 infection	Vastrad, B., Vastrad, C., & Tengli, A. (2020). Bioinformatics analyses of significant genes, related pathways, and candidate diagnostic biomarkers and molecular targets in SARS-CoV-2/COVID-19. Gene Reports, 21, 100956.
HOXA4_1_homo	-0.06347	chr7:HOXA4:NM_002141:exon1:c.A208C:p.T70P	Severity	HOXA4 (Homeobox A4). Among its related pathways are Activated PKN1 stimulates transcription of AR (androgen receptor) regulated genes KLK2 and KLK3.	None	None	None
TMEM221_2_homo	-0.03793	chr19:TMEM221:NM_001190844:exon3:c.T851C:p.M284T_chr19:TMEM221:NM_001190844:exon1:c.A196G:p.T66A	Mildness	Function is not known	None	Diseases associated with TMEM221 include Wolfram Syndrome 2	None
COG3_1_homo	-0.03318	chr13:COG3:NM_031431:exon23:c.T2474C:p.L825S	Severity	This gene encodes a component of the conserved oligomeric Golgi (COG) complex which is composed of eight different subunits and is required for normal Golgi morphology and localization. Defects in the COG complex result in multiple deficiencies in protein glycosylation. The protein encoded by this gene is involved in ER-Golgi transport.	None	None	None
DNAH12_3_homo	-0.02595	chr3:DNAH12:NM_001366028:exon70:c.G11281A:p.G3761S	Mildness	Function is not known	None	Force generating protein of respiratory cilia. Produces force towards the minus ends of microtubules.	None
RRP12_1_homo	-0.02192	chr10:RRP12:NM_001284337:exon26:c.G3133A:p.G1045S,RRP12:NM_001145114:exon27:c.G3250A:p.G1084S,RRP12:NM_015179:exon29:c.G3433A:p.G1145S	Mildness	Function is not known	None	RRP12 is a crucial nucleolar protein that regulates p53 activity in osteosarcoma cells	Choi YJ, Lee HW, Lee YS, Shim da M, Seo SW. RRP12 is a crucial nucleolar protein that regulates p53 activity in osteosarcoma cells. Tumour Biol. 2016 Apr;37(4):4351-8. doi: 10.1007/s13277-015-4062-2. Epub 2015 Oct 23. PMID: 26499779.
PAX4_1_homo	-0.01182	chr7:PAX4:NM_001366111:exon10:c.A1046G:p.X349W_chr7:PAX4:NM_001366110:exon12:c.A986C:p.H329P	Mildness	This gene is a member of the paired box (PAX) family of transcription factor. These genes play critical roles during fetal development.	Among its related pathways are Regulation of beta-cell development and Embryonic and Induced Pluripotent Stem Cells and Lineage-specific Markers.	Is involved in differentiation and development of pancreatic islet beta cells.	Sosa-Pineda, B. (2004). The Gene Pax4 Is an Essential Regulator of Pancreatic β-Cell Development. Molecules & Cells (Springer Science & Business Media BV), 18(3).
IL17RC_1_homo	0.011736	chr3:IL17RC:NM_001367279:exon9:c.A800G:p.Q267R,IL17RC:NM_001203265:exon10:c.A875G:p.Q292R,IL17RC:NM_001367280:exon10:c.A875G:p.Q292R,IL17RC:NM_032732:exon10:c.A875G:p.Q292R,IL17RC:NM_001203263:exon11:c.A920G:p.Q307R,IL17RC:NM_001203264:exon11:c.A920G:p.Q307R,IL17RC:NM_001367278:exon11:c.A881G:p.Q294R,IL17RC:NM_153460:exon11:c.A920G:p.Q307R,IL17RC:NM_153461:exon11:c.A1133G:p.Q378R	Severity	This gene encodes a single-pass type I membrane protein that shares similarity with the interleukin-17 receptor (IL-17RA).	IL-17 is thought to activate immunity via signaling through its receptor on lung epithelial cells.	The proinflammatory cytokines, IL-17A and IL-17F have been implicated in the progression of inflammatory and autoimmune diseases.	Chen K, Eddens T, Trevejo-Nunez G, Way EE, Elsegeiny W, Ricks DM, Garg AV, Erb CJ, Bo M, Wang T, Chen W, Lee JS, Gaffen SL, Kolls JK. IL-17 Receptor Signaling in the Lung Epithelium Is Required for Mucosal Chemokine Gradients and Pulmonary Host Defense against K. pneumoniae. Cell Host Microbe. 2016 Nov 9;20(5):596-605. doi: 10.1016/j.chom.2016.10.003. Epub 2016 Oct 27. PMID: 27923703; PMCID: PMC5…
GBP2_1_homo	0.009356	chr1:GBP2:NM_004120:exon7:c.A907G:p.S303G_chr1:GBP2:NM_004120:exon6:c.C853G:p.P285A	Severity	This gene belongs to the guanine-binding protein (GBP) family, which includes interferon-induced proteins that can bind to guanine nucleotides (GMP, GDP and GTP). The encoded protein is a GTPase which hydrolyzes GTP, predominantly to GDP. Among its related pathways are Interferon gamma signaling and Innate Immune System. Gene Ontology (GO) annotations related to this gene include GTP binding and …	None	Exhibits antiviral activity against influenza virus. Guanylate-binding proteins 2 and 5 inhibit the host protease furin. GBP2/5 suppress furin-mediated priming of diverse viral envelope glycoproteins. GBP2/5 reduce replication of HIV-1, Zika, measles, and influenza A viruses. GBP2/5 also reduce furin-mediated processing of cellular proteins.	Braun E, Hotter D, Koepke L, Zech F, Groß R, Sparrer KM, Müller JA, Pfaller CK, Heusinger E, Wombacher R, Sutter K. Guanylate-binding proteins 2 and 5 exert broad antiviral activity by inhibiting furin-mediated processing of viral envelope proteins. Cell reports. 2019 May 14;27(7):2092-104.
