## Supplementary material for "Post-Mendelian genetic model in COVID-19": Table S6

### Sheet: Foglio1
Table S6. Common bi-allelic coding haplotypes of X-linked genes (hemy versus wt) in males
Gene	Feature Importance	Haplotype	Severity	Gene Function	Proposed mechanism of action	Pre-existing knowledge	Reference
TGIF2LX_1	0.273068	chrX:TGIF2LX:NM_138960:exon2:c.G589A:p.V197I	Severity	This gene encodes a member of the TALE/TGIF homeobox family of transcription factors. Testis-specific expression suggests that this gene may play a role in spermatogenesis. A homolog of this gene lies within the male specific region of chromosome Y, in a block of sequence that is thought to be the result of a large X-to-Y transposition.	none	none	None
LRP2_2	0.248336	chr2:LRP2:NM_004525:exon69:c.A12628C:p.I4210L_chr2:LRP2:NM_004525:exon66:c.A12280G:p.K4094E_chr2:LRP2:NM_004525:exon3:c.A248G:p.N83S	Severity	The protein encoded by this gene, low density lipoprotein-related protein 2 (LRP2) or megalin, is a multi-ligand endocytic receptor that is expressed in many different tissues but primarily in absorptive epithilial tissues such as the kidney.	none	Mosquito defensin bound the ED III domain of the viral envelope (E) protein and directly mediated efficient virus adsorption on the target cell surface; the receptor LRP2, which is expressed on the cell surface, affected defensin-dependent adsorption.	Ke Liu, Changguang Xiao, Shumin Xi, Muddassar Hameed, Abdul Wahaab, Donghua Shao, Zongjie Li, Beibei Li, Jianchao Wei, Yafeng Qiu, Denian Miao, Huaimin Zhu, Zhiyong Ma. Mosquito Defensins Enhance Japanese Encephalitis Virus Infection by Facilitating Virus Adsorption and Entry within the Mosquito. Journal of Virology Oct 2020, 94 (21) e01164-20; DOI: 10.1128/JVI.01164-20
MRPL10_1	-0.245889	chr17:MRPL10:NM_145255:exon3:c.G373A:p.V125I,MRPL10:NM_148887:exon4:c.G403A:p.V135I	Mildness	The protein is encoded by nuclear genes and helps in protein synthesis within the mitochondrion	none	none	None
MAGEB18_1	0.224481	chrX:MAGEB18:NM_173699:exon2:c.C118T:p.P40S	Severity	May enhance ubiquitin ligase activity of RING-type zinc finger-containing E3 ubiquitin-protein ligases.	none	none	None
GPC4_1	0.213515	chrX:GPC4:NM_001448:exon8:c.C1325T:p.A442V_chrX:GPC4:NM_001448:exon7:c.G1173T:p.E391D	Severity	Cell surface heparan sulfate proteoglycans are composed of a membrane-associated protein core substituted with a variable number of heparan sulfate chains. Members of the glypican-related integral membrane proteoglycan family (GRIPS) contain a core protein anchored to the cytoplasmic membrane via a glycosyl phosphatidylinositol linkage. These proteins may play a role in the control of cell divisi…	none	Gene polymorphism rs1048369 of glypican-4 (GPC4) gene has been reported to be significantly different between Epstein-Barr virus (EBV)-associated gastric carcinoma (GC) and EBV-negative GC.	Liu S, Liu W, Zhao D, Zhang Y, Zhao Z, Luo B. The Glypican-4 Gene Polymorphism rs1048369 and Susceptibility to Epstein-Barr Virus-Positive and -Negative Nasopharyngeal Carcinoma in Northern China. Oncol Res Treat. 2019;42(11):572-579. doi: 10.1159/000502753. Epub 2019 Sep 13. PMID: 31522169.
SLC7A3_1	0.211656	chrX:SLC7A3:NM_001048164:exon10:c.C1522G:p.L508V,SLC7A3:NM_032803:exon10:c.C1522G:p.L508V	Severity	This gene encodes a member of the solute carrier family 7. The encoded protein is a sodium-independent cationic amino acid transporter. Alternate splicing results in multiple transcripts that encoded the same protein. Mediates the uptake of the cationic amino acids arginine, lysine and ornithine in a sodium-independent manner.	none	none	None
MAGEC1_3	-0.18586	chrX:MAGEC1:NM_005462:exon4:c.G74A:p.C25Y_chrX:MAGEC1:NM_005462:exon4:c.C452T:p.T151I_chrX:MAGEC1:NM_005462:exon4:c.C1401G:p.H467Q	Mildness	This gene is a member of the melanoma antigen gene (MAGE) family. The proteins of this family are tumor-specific antigens that can be recognized by autologous cytolytic T lymphocytes. This protein contains a large number of unique short repetitive sequences in front of the MAGE-homologous sequence, and therefore is about 800 aa longer than the other MAGE proteins.	none	none	None
ANOS1_1	-0.179918	chrX:ANOS1:NM_000216:exon11:c.G1600A:p.V534I	Mildness	Mutations in this gene cause the X-linked Kallmann syndrome. The encoded protein is similar in sequence to proteins known to function in neural cell adhesion and axonal migration. In addition, this cell surface protein is N-glycosylated and may have anti-protease activity.	none	none	None
TXK_1	-0.179857	chr4:TXK:NM_003328:exon3:c.G134A:p.R45H	Mildness	Non-receptor tyrosine kinase that plays a redundant role with ITK in regulation of the adaptive immune response. Regulates the development, function and differentiation of conventional T-cells and nonconventional NKT-cells. When antigen presenting cells (APC) activate T-cell receptor (TCR), a series of phosphorylation lead to the recruitment of TXK to the cell membrane, where it is phosphorylated…	none	TXK expression is restricted to the Th1/Th0 subset of T lymphocytes with gamma-interferon (IFNG; 147570)-producing potential. By immunoblot analysis, Takeba et al. (2002) showed that TXK binds to the IFNG promoter in the region -53 to -39 bp from the transcription start site, a site distinct from previously characterized IFNG promoter binding locations. Luciferase reporter analysis indicated that…	Readinger JA, Mueller KL, Venegas AM, Horai R, Schwartzberg PL. Tec kinases regulate T-lymphocyte development and function: new insights into the roles of Itk and Rlk/Txk. Immunol Rev. 2009;228(1):93-114. doi:10.1111/j.1600-065X.2008.00757. Takeba, Y., Nagafuchi, H., Takeno, M., Kashiwakura, J., Suzuki, N. Txk, a member of nonreceptor tyrosine kinase of Tec family, acts as a Th1 cell-specific tra…
RBMX_1	0.179669	chrX:RBMX:NM_002139:exon4:c.315_316insTT:p.P106Ffs*32	Severity	RNA-binding motif protein, X-linked-like-3 is a Protein Coding gene. Diseases associated with RBMXL3 include Cardiomyopathy, Familial Restrictive, 3. Among its related pathways are mRNA Splicing - Major Pathway.	none	RBMX inhibits the infection of human papillomavirus type 16 by preventing the inclusion of exon on HPV16 late L1 mRNAs for splicing. It interacts with the nucleoprotein of Borna disease virus and promotes the formation of viral speckles of transcripts, leading to enhanced viral gene transcription. RBMX binds to HIV-1 proviral DNA at the LTR downstream region, and suppresses HIV-1 infection.	Elliott DJ, Dalgliesh C, Hysenaj G, Ehrmann I. RBMX family proteins connect the fields of nuclear RNA processing, disease and sex chromosome biology. Int J Biochem Cell Biol. 2019 Mar;108:1-6. doi: 10.1016/j.biocel.2018.12.014. Epub 2018 Dec 26. PMID: 30593955. X-Linked RNA-Binding Motif Protein Modulates HIV-1 Infection of CD4+ T Cells by Maintaining the Trimethylation of Histone H3 Lysine 9 at …
MAGEB3_2	0.155375	chrX:MAGEB3:NM_002365:exon5:c.G320A:p.R107H_chrX:MAGEB3:NM_002365:exon5:c.T335C:p.I112T	Severity	This gene is a MAGE-B subfamily member of the MAGE gene family. MAGE family member proteins direct the expression of tumor antigens recognized on a human melanoma by autologous cytolytic T lymphocytes.	none	none	None
POF1B_1	-0.153736	chrX:POF1B:NM_001307940:exon10:c.A1045T:p.M349L,POF1B:NM_024921:exon10:c.A1045T:p.M349L	Mildness	It plays a key role in the organization of epithelial monolayers by regulating the actin cytoskeleton.	none	none	None
SLC25A5_1	-0.149383	chrX:SLC25A5:NM_001152:exon2:c.T332G:p.L111R	Mildness	This gene is a member of the mitochondrial carrier subfamily of solute carrier protein genes. The product of this gene functions as a gated pore that translocates ADP from the cytoplasm into the mitochondrial matrix and ATP from the mitochondrial matrix into the cytoplasm. The protein forms a homodimer embedded in the inner mitochondria membrane. Suppressed expression of this gene has been shown …	none	It is a regulator of HCV replication and viral production.	Tripathi LP, Kataoka C, Taguwa S, Moriishi K, Mori Y, Matsuura Y, Mizuguchi K. Network based analysis of hepatitis C virus core and NS4B protein interactions. Mol Biosyst. 2010 Dec;6(12):2539-53. doi: 10.1039/c0mb00103a. Epub 2010 Oct 18. PMID: 20953506.
FMR1NB_1	-0.134202	chrX:FMR1NB:NM_152578:exon3:c.C425T:p.A142V	Mildness	Function is not known	none	none	None
TENT5D_1	-0.132421	chrX:TENT5D:NM_152630:exon3:c.C555G:p.D185E,TENT5D:NM_001170574:exon5:c.C555G:p.D185E	Mildness	Antibodies against the protein encoded by this gene were found only in plasma from cancer patients. While it may be a target for immunotherapy, the function of this gene is unknown.	none	none	None
SHROOM4_1	0.131064	chrX:SHROOM4:NM_020717:exon6:c.3413_3414insGGA:p.E1151_A1152insE_chrX:SHROOM4:NM_020717:exon6:c.3383_3384insACAGCAGCAGCA:p.Q1128_K1129insQQQQ	Severity	This gene encodes a member of the APX/Shroom family, which contain an N-terminal PDZ domain and a C-terminal ASD2 motif. The encoded protein may play a role in cytoskeletal architecture.	none	none	None
IBTK_1	-0.127811	chr6:IBTK:NM_001300906:exon25:c.C3509T:p.A1170V,IBTK:NM_015525:exon25:c.C3554T:p.A1185V	Mildness	Acts as an inhibitor of BTK tyrosine kinase activity, thereby playing a role in B-cell development. Down-regulates BTK kinase activity, leading to interference with BTK-mediated calcium mobilization and NF-kappa-B-driven transcription.	none	none	None
SLC16A2_1	0.115563	chrX:SLC16A2:NM_006517:exon1:c.T97C:p.S33P	Severity	This gene encodes an integral membrane protein that functions as a transporter of thyroid hormone. The encoded protein facilitates the cellular importation of thyroxine (T4), triiodothyronine (T3), reverse triiodothyronine (rT3) and diidothyronine (T2). This gene is expressed in many tissues and likely plays an important role in the development of the central nervous system. Loss of function muta…	none	none	None
HCFC1_1	0.093131	chrX:HCFC1:NM_005334:exon17:c.T3490C:p.S1164P	Severity	This gene is a member of the host cell factor family and encodes a protein with five Kelch repeats, a fibronectin-like motif, and six HCF repeats, each of which contains a highly specific cleavage signal. This nuclear coactivator is proteolytically cleaved at one of the six possible sites, resulting in the creation of an N-terminal chain and the corresponding C-terminal chain. The final form of t…	none	The protein is involved in control of the cell cycle and transcriptional regulation during herpes simplex virus infection. The HCFC1R1 deficiency leads to a strong resistance to HSV-1 infection. The HCFC1R1 deficiency don't affect the attachment of HSV-1 to host cells but acts early in HSV-1 infection by perturbing the formation of HCFC1/VP16 complex.	None
MXRA5_1	-0.0773882	chrX:MXRA5:NM_015419:exon6:c.G5998A:p.G2000S_chrX:MXRA5:NM_015419:exon5:c.C4993T:p.P1665S_chrX:MXRA5:NM_015419:exon5:c.G4181A:p.G1394D_chrX:MXRA5:NM_015419:exon5:c.C3383T:p.A1128V_chrX:MXRA5:NM_015419:exon5:c.A2470G:p.I824V	Mildness	This gene is an adhesion proteoglycan involved in extracellular matrix (ECM) remodeling and cell-cell adhesion	none	it may be involved in COVID19 infection	his version posted June 24, 2020. ; https://doi.org/10.1101/2020.06.24.16926
FOXR2_1	0.0740859	chrX:FOXR2:NM_198451:exon1:c.T857C:p.V286A	Severity	Function is not known	none	none	None
C1GALT1C1_1	-0.0632538	chrX:C1GALT1C1:NM_001011551:exon2:c.T393A:p.D131E,C1GALT1C1:NM_152692:exon3:c.T393A:p.D131E	Mildness	This gene encodes a type II transmembrane protein that is similar to the core 1 beta1,3-galactosyltransferase 1, which catalyzes the synthesis of the core-1 structure, and acts as chaperone.	none	It was proposed that glycosylation architecture plays a role in protecting SARS-CoV-2 for the hosts immune defense.	Rapid host response to an infection with Coronavirus. Study of transcriptional responses with Porcine Epidemic Diarrhea Virus. Wei Hou, Fei Liu, Wim H.M. van der Poel, Marcel M. Hulst
FAM47A_2	0.0613515	chrX:FAM47A:NM_203408:exon1:c.1552_1590del:p.R518_L530del	Severity	Function is not known	none	none	None
C1QTNF9_1	-0.0433161	chr13:C1QTNF9:NM_001303138:exon2:c.C16T:p.L6F,C1QTNF9:NM_178540:exon2:c.C16T:p.L6F,C1QTNF9:NM_001303137:exon3:c.C16T:p.L6F	Mildness	C1QTNF9 activates AMPK, AKT, and p44/42 MAPK signaling pathways.	none	none	None
GLUD2_1	0.0413863	chrX:GLUD2:NM_012084:exon1:c.G103A:p.G35R	Severity	The protein encoded by this gene is localized to the mitochondrion and acts as a homohexamer to recycle glutamate during neurotransmission. The encoded enzyme catalyzes the reversible oxidative deamination of glutamate to alpha-ketoglutarate. Important for recycling the chief excitatory neurotransmitter, glutamate, during neurotransmission.	none	none	None
ADGRG4_3	0.0400492	chrX:ADGRG4:NM_153834:exon6:c.A828G:p.I276M_chrX:ADGRG4:NM_153834:exon6:c.C1103A:p.P368H_chrX:ADGRG4:NM_153834:exon6:c.C3638A:p.T1213N_chrX:ADGRG4:NM_153834:exon6:c.T4618C:p.S1540P_chrX:ADGRG4:NM_153834:exon6:c.T5371C:p.F1791L_chrX:ADGRG4:NM_153834:exon17:c.7966_7968del:p.D2657del	Severity	This gene encodes a G-protein coupled receptor belonging to a large family of diverse integral membrane proteins that participate in various physiological functions. Members of this superfamily are characterized by a signature 7-transmembrane domain motif. The ligand for this family member is unknown, and it is therefore an orphan receptor. This receptor is known to be expressed in normal enteroc…	none	none	None
FIGLA_1	0.0394081	chr2:FIGLA:NM_001004311:exon3:c.G422C:p.S141T	Severity	This gene encodes a protein that functions in postnatal oocyte-specific gene expression. The protein is a basic helix-loop-helix transcription factor that regulates multiple oocyte-specific genes, including genes involved in folliculogenesis and those that encode the zona pellucida.	none	none	None
KCNE5_1	-0.0273514	chrX:KCNE5:NM_012282:exon1:c.C97T:p.P33S	Mildness	This gene encodes a member of a family of single pass transmembrane domain proteins that function as ancillary subunits to voltage-gated potassium channels.	none	none	None
ARL13A_1	0.0249352	chrX:ARL13A:NM_001162491:exon6:c.C644T:p.S215L	Severity	ARL13A is a cilium-specific protein required to control the microtubule-based, ciliary axoneme structure. May act by maintaining the association between IFT subcomplexes A and B.	none	none	None
PJA1_1	-0.0168634	chrX:PJA1:NM_001032396:exon2:c.G1653T:p.E55,1DPJA1:NM_145119:exon2:c.G1818T:p.E606D,PJA1:NM_022368:exon3:c.G1254T:p.E418D_chrX:PJA1:NM_001032396:exon2:c.G1130A:p.S377N,PJA1:NM_145119:exon2:c.G1295A:p.S432N,PJA1:NM_022368:exon3:c.G731A:p.S244N	Mildness	This gene encodes an enzyme that has E2-dependent E3 ubiquitin-protein ligase activity. This enzyme belongs to a class of ubiquitin ligases that include a RING finger motif, and it can interact with the E2 ubiquitin-conjugating enzyme UbcH5B.	none	PJA1 restricts the DNA viruses hepatitis B virus (HBV) and herpes simplex virus 1 (HSV-1) but not the RNA viruses enterovirus 71 (EV71) and vesicular stomatitis virus (VSV). In addition, PJA1 has no effect on endogenous type I and II interferons (IFNs) and interferon-stimulated genes (ISGs), suggesting that PJA1 silences DNA viruses independent of the IFN pathways.	Xu W, Ma C, Zhang Q, et al. PJA1 Coordinates with the SMC5/6 Complex To Restrict DNA Viruses and Episomal Genes in an Interferon-Independent Manner. J Virol. 2018;92(22):e00825-18. Published 2018 Oct 29. doi:10.1128/JVI.00825-18
F9_1	-0.012064	chrX:F9:NM_001313913:exon5:c.A466G:p.T156A,F9:NM_000133:exon6:c.A580G:p.T194A	Mildness	The protein encoded by this gene localizes to perinuclear endosomes. This protein associates with peptidylglycine alpha-amidating monooxygenase, and may be involved with the trafficking of this enzyme through secretory or endosomal pathways.	none	none	None
GPR101_2	0.0117315	chrX:GPR101:NM_054021:exon1:c.T1127C:p.L376P	Severity	The encoded protrein is an orphan G protein-coupled receptor of unknown function. It contains seven transmembrane domains and transduce extracellular signals through heterotrimeric G proteins.	none	none	None
ARHGAP6_1	0.00539256	chrX:ARHGAP6:NM_001287242:exon13:c.C1833G:p.D611E,ARHGAP6:NM_013423:exon13:c.C1764G:p.D588E,ARHGAP6:NM_013427:exon13:c.C2373G:p.D791E	Severity	This gene encodes a member of the rhoGAP family of proteins which play a role in the regulation of actin polymerization at the plasma membrane during several cellular processes	none	none	None
PGLYRP2_3	-0.0041364	chr19:PGLYRP2:NM_001363546:exon4:c.C1426T:p.R476W,PGLYRP2:NM_052890:exon4:c.C1426T:p.R476W_chr19:PGLYRP2:NM_001363546:exon3:c.G1181A:p.R394Q,PGLYRP2:NM_052890:exon3:c.G1181A:p.R394Q_chr19:PGLYRP2:NM_001363546:exon2:c.T809A:p.M270K,PGLYRP2:NM_052890:exon2:c.T809A:p.M270K_chr19:PGLYRP2:NM_001363546:exon2:c.G296A:p.R99Q,PGLYRP2:NM_052890:exon2:c.G296A:p.R99Q_chr19:PGLYRP2:NM_001363546:exon2:c.A136G:…	Mildness	This gene encodes a peptidoglycan recognition protein, which belongs to the N-acetylmuramoyl-L-alanine amidase 2 family. This protein hydrolyzes the link between N-acetylmuramoyl residues and L-amino acid residues in bacterial cell wall glycopeptides, and thus may play a scavenger role by digesting biologically active peptidoglycan into biologically inactive fragments.	none	PGLYRP2 plays an essential role in the early defense against S. pneumoniae infection, it is involved in neutrophils recruitment.	Dabrowski Alexander N., Conrad Claudia, Behrendt Ulrike, Shrivastav Anshu, Baal Nelli, Wienhold Sandra M., Hackstein Holger, N’Guessan Philippe D., Aly Sahar, Reppe Katrin, Suttorp Norbert, Zahlten Janine. Peptidoglycan Recognition Protein 2 Regulates Neutrophil Recruitment Into the Lungs After Streptococcus pneumoniae Infection. Frontiers in Microbiology 2019https://www.frontiersin.org/article/1…
PRKX_1	-0.00222261	chrX:PRKX:NM_005044:exon1:c.T128C:p.V43A	Mildness	This gene encodes a serine threonine protein kinase that has similarity to the catalytic subunit of cyclic AMP dependent protein kinases. The encoded protein is developmentally regulated and may be involved in renal epithelial morphogenesis. This protein may also be involved in macrophage and granulocyte maturation. Abnormal recombination between this gene and a related pseudogene on chromosome Y…	none	During an AAV2/Ad co-infection, inhibition of cellular PKA and PrKX activities could result in both the down-regulation of specific Ad genes and an inhibition of Ad replication	Di Pasquale G, Chiorini JA. PKA/PrKX activity is a modulator of AAV/adenovirus interaction. EMBO J. 2003;22(7):1716-1724. doi:10.1093/emboj/cdg153
