## Supplementary material for "Post-Mendelian genetic model in COVID-19": Table S7

### Sheet: Foglio1
Table S7. Rare variants of autosomal genes (hetero plus homo versus wt) using the cohort with both genders
Gene	Feature Importance	effect	Gene Function	Proposed mechanism of action	Pre-existing knowledge	Reference
MICAL1_rare_AD	0.483257	Severity	This gene encodes an enzyme that oxidizes methionine residues on actin, thereby promoting depolymerization of actin filaments. This protein interacts with and regulates signalling by NEDD9/CAS-L (neural precursor cell expressed, developmentally down-regulated 9). Alternative splicing results in multiple transcript variants.	None	None	None
TICRR_rare_AD	0.468687	Severity	Regulator of DNA replication and S/M and G2/M checkpoints. Regulates the triggering of DNA replication initiation via its interaction with TOPBP1 by participating in CDK2-mediated loading of CDC45L onto replication origins. Required for the transition from pre-replication complex (pre-RC) to pre-initiation complex (pre-IC). Required to prevent mitotic entry after treatment with ionizing radiation.	None	None	None
EDAR_rare_AD	0.435342	Severity	This gene encodes a member of the tumor necrosis factor receptor family. The encoded transmembrane protein is a receptor for the soluble ligand ectodysplasin A, and can activate the nuclear factor-kappaB, JNK, and caspase-independent cell death pathways. It is required for the development of hair, teeth, and other ectodermal derivatives. Mutations in this gene result in autosomal dominant and rec…	None	None	None
ASXL1_rare_AD	0.357992	Severity	This gene is similar to the Drosophila additional sex combs gene, which encodes a chromatin-binding protein required for normal determination of segment identity in the developing embryo. The protein is a member of the Polycomb group of proteins, which are necessary for the maintenance of stable repression of homeotic and other loci. The protein is thought to disrupt chromatin in localized areas,…	None	None	None
SGSM2_rare_AD	-0.310498	Mildness	Small G Protein Signaling Modulator 2 is a GTPase activator. It controls the trafficking of melanogenic enzymes.	None	None	None
TNKS1BP1_rare_AD	-0.293501	Mildness	Tankyrase 1 Binding Protein 1 regulates actin cytoskeleton and cancer cell invasion, it is closely associated with cancer progression.	The early region and early region 4 open reading frame 6 viral proteins mediated TNKS1BP1 degradation through the proteasome by the action of cullin-based cellular E3 ligases.	TNKS1BP1 is an integral component of the mammalian CNOT complex, which is degraded following infection by adenovirus serotypes 5 and 1.	Chalabi Hagkarim N, Ryan EL, Byrd PJ, et al. Degradation of a Novel DNA Damage Response Protein, Tankyrase 1 Binding Protein 1, following Adenovirus Infection. J Virol. 2018;92(12):e02034-17. Published 2018 May 29. doi:10.1128/JVI.02034-17
ATP6V0A4_rare_AD	-0.260836	Mildness	This gene encodes a component of vacuolar ATPase (V-ATPase), a multisubunit enzyme that mediates acidification of intracellular compartments of eukaryotic cells.	None	None	None
APBA3_rare_AD	0.247318	Severity	Amyloid Beta Precursor Protein Binding Family A Member 3, interacts with the Alzheimer's disease amyloid precursor protein. APBA3). APBA3is a member of the Mint protein family, which has a potential role in antiviral immune responses.	The protein interacts with TRAF3 and enhances IRF3 activation and IFN-β secretio	During viral infection APBA3 expression increases in macrophages. It increases TLR3/4- and RIG-I–induced IRF3 activation. APBA3 inhibition might represent one of the likely targets for the treatment of severe influenza pneumonia. APBA3 depletion in mice attenuated fatal influenza pneumonia, reducing inflammatory cytokine/chemokine production.	Mint3 potentiates TLR3/4- and RIG-I–induced IFN-β expression and antiviral immune responses. Wanwan Huai, Hui Song, Zhongxia Yu, Wenwen Wang, Lihui Han, Takeharu Sakamoto, Motoharu Seiki, Lining Zhang, Qunye Zhang, and Wei Zhao PNAS October 18, 2016 113 (42) 11925-11930; first published October 3, 2016. Uematsu, T., Fujita, T., Nakaoka, H. et al. Mint3/Apba3 depletion ameliorates severe murine in…
ATP6V0A4_rare_AD	0.239392	Severity	This gene encodes a component of vacuolar ATPase (V-ATPase), a multisubunit enzyme that mediates acidification of intracellular compartments of eukaryotic cells.	None	None	None
BTN2A2_rare_AD	-0.203964	Mildness	This gene is a member of the BTN2 subfamily of genes, which encode proteins belonging to the butyrophilin protein family, he encoded protein is a type I receptor glycoprotein involved in lipid, fatty-acid and sterol metabolism. Several alternatively spliced transcript variants encoding different isoforms have been found for this gene.	None	Several recent studies have associated BTNL2 mutations with the human autoimmune diseases: sarcoidosis, which is characterized by increased inflammatory activity of macrophages and CD4+ Th cells.	Nguyen T, Liu XK, Zhang Y, Dong C. BTNL2, a butyrophilin-like molecule that functions to inhibit T cell activation. J Immunol. 2006;176(12):7354-7360. doi:10.4049/jimmunol.176.12.7354
GRM6_rare_AD	-0.185726	Mildness	This gene encodes for L-glutamate which is the major excitatory neurotransmitter in the central nervous system and activates both ionotropic and metabotropic glutamate receptors. Glutamatergic neurotransmission is involved in most aspects of normal brain function and can be perturbed in many neuropathologic conditions. The metabotropic glutamate receptors are a family of G protein-coupled recepto…	None	None	None
LRP8_rare_AD	0.184868	Severity	The gene encodes a member of the low density lipoprotein receptor (LDLR) family. Low density lipoprotein receptors are cell surface proteins that play roles in both signal transduction and receptor-mediated endocytosis of specific ligands for lysosomal degradation. Together with its ligand, apolipoprotein E (apoE), may indirectly play a role in the suppression of the innate immune response by con…	None	apoE receptor R2 might account for infectious HCV production.	Long G, Hiet MS, Windisch MP, Lee JY, Lohmann V, Bartenschlager R. Mouse hepatic cells support assembly of infectious hepatitis C virus particles. Gastroenterology. 2011 Sep;141(3):1057-66. doi: 10.1053/j.gastro.2011.06.010. Epub 2011 Jun 13. PMID: 21699799.
PLG_rare_AD	-0.163732	Mildness	Plasminogen is a serine protease involved in the conversion of plasminogen to plasmin. PLG may contribute to the pathogenesis of IAV infections by providing an alternative source of proteases for virus replication in the respiratory tract.	The protein binds annexin 2 (A2), and contributes to HA cleavage and subsequent IAV replication.	PLG/A2 pathway contributes to the pathogenesis of IAV infections	Plasminogen promotes influenza A virus replication through an annexin 2-dependent pathway in the absence of Neuraminidase. Fanny LeBouder1, Bruno Lina2, Guus F. Rimmelzwaan3, Béatrice Riteau
JAK3_rare_AD	-0.151636	Mildness	The protein encoded by this gene is a member of the Janus kinase (JAK) family of tyrosine kinases involved in cytokine receptor-mediated intracellular signal transduction.	Upon IL2R activation by IL2, JAK1 and JAK3 molecules bind to IL2R beta (IL2RB) and gamma chain (IL2RG) subunits inducing the tyrosine phosphorylation of both receptor subunits on their cytoplasmic domain.	The role of JAK-3 in TLR-mediated innate immune responses is poorly understood, although the suppressive function of JAK3 inhibition in adaptive immune response has been well studied.	Wang H, Brown J, Gao S, Liang S, Jotwani R, Zhou H, Suttles J, Scott DA, Lamont RJ. The role of JAK-3 in regulating TLR-mediated inflammatory cytokine production in innate immune cells. J Immunol. 2013 Aug 1;191(3):1164-74. doi: 10.4049/jimmunol.1203084. Epub 2013 Jun 24. PMID: 23797672; PMCID: PMC3720823.
NFATC1_rare_AD	-0.14601	Mildness	The product of this gene is a component of the nuclear factor of activated T cells DNA-binding transcription complex. This complex consists of at least two components: a preexisting cytosolic component that translocates to the nucleus upon T cell receptor (TCR) stimulation, and an inducible nuclear component. Proteins belonging to this family of transcription factors play a central role in induci…	None	Plays a role in the inducible expression of cytokine genes in T-cells, especially in the induction of the IL-2 or IL-4 gene transcription.	Chuvpilo S, Avots A, Berberich-Siebelt F, Glöckner J, Fischer C, Kerstan A, Escher C, Inashkina I, Hlubek F, Jankevics E, Brabletz T, Serfling E. Multiple NF-ATc isoforms with individual transcriptional properties are synthesized in T lymphocytes. J Immunol. 1999 Jun 15;162(12):7294-301. PMID: 10358178.
AFTPH_rare_AD	0.127607	Severity	Function is not known	None	None	None
MYH2_rare_AD	-0.125625	Mildness	The gene encodes a member of the class II or conventional myosin heavy chains, and it is involved in skeletal muscle contraction.	None	None	None
PTN_rare_AD	-0.118368	Mildness	The protein encoded by this gene is a secreted heparin-binding growth factor. The protein has significant roles in cell growth and survival, cell migration, angiogenesis and tumorigenesis. Alternative splicing and the use of alternative promoters results in multiple transcript variants. [	None	None	None
PLB1_rare_AD	0.113245	Severity	This gene encodes a membrane-associated phospholipase that displays lysophospholipase and phospholipase A2 activities through removal of sn-1 and sn-2 fatty acids of glycerophospholipids. In addition, it displays lipase and retinyl ester hydrolase activities. The encoded protein is highly conserved and is composed of a large, glycosylated extracellular domain composed of four tandem homologous do…	None	None	None
LRIG1_rare_AD	0.105503	Severity	The protein encoded by this gene acts as a feedback negative regulator of signaling by receptor tyrosine kinases, through a mechanism that involves enhancement of receptor ubiquitination and accelerated intracellular degradation.	None	None	None
ZNF302_rare_AD	-0.087079	Mildness	This gene encodes a member of the zinc-finger protein family. The encoded protein contains seven C2H2-type zinc fingers and a KRAB domain, but its function has yet to be determined.	None	None	None
RRBP1_rare_AD	0.083627	Severity	This gene encodes a ribosome-binding protein of the endoplasmic reticulum (ER) membrane. Studies suggest that this gene plays a role in ER proliferation, secretory pathways and secretory cell differentiation, and mediation of ER-microtubule interactions.	None	SARS-CoV-2 does robustly enrich ER-tethered (RRBP1)	Flynn RA, Belk JA, Qi Y, Yasumoto Y, Schmitz CO, Mumbach MR, Limaye A, Wei J, Alfajaro MM, Parker KR, Chang HY, Horvath TL, Carette JE, Bertozzi C, Wilen CB, Satpathy AT. Systematic discovery and functional interrogation of SARS-CoV-2 viral RNA-host protein interactions during infection. bioRxiv [Preprint]. 2020 Oct 6:2020.10.06.327445. doi: 10.1101/2020.10.06.327445. PMID: 33052334; PMCID: PMC75…
CFAP43_rare_AD	-0.069244	Mildness	This gene encodes a member of the cilia- and flagella-associated protein family.	None	None	None
LRRC14B_rare_AD	-0.067712	Mildness	The protein encoded by this gene is a leucine-rich repeat containing protein that is a member of the PRAME family.	None	None	None
URB1_rare_AD	0.061082	Severity	Function is not known	None	None	None
SEMG1_rare_AD	0.05975	Severity	The protein encoded by this gene is the predominant protein in semen. The encoded secreted protein is involved in the formation of a gel matrix that encases ejaculated spermatozoa. This preproprotein is proteolytically processed by the prostate-specific antigen (PSA) protease to generate multiple peptide products that exhibit distinct functions.	None	None	None
LY75;LY75-CD302_rare_AD	0.056699	Severity	The protein encoded by this gene acts as an endocytic receptor to direct captured antigens from the extracellular space to a specialized antigen-processing compartment. It also causes reduced proliferation of B-lymphocytes.	None	LY75 plays an important role in antigen uptake for presentation and cross-presentation to T cells and the initiation of the immune response	Faddaoui A, Bachvarova M, Plante M, Gregoire J, Renaud MC, Sebastianelli A, Gobeil S, Morin C, Macdonald E, Vanderhyden B, Bachvarov D. The mannose receptor LY75 (DEC205/CD205) modulates cellular phenotype and metastatic potential of ovarian cancer cells. Oncotarget. 2016 Mar 22;7(12):14125-42. doi: 10.18632/oncotarget.7288. PMID: 26871602; PMCID: PMC4924702.
MICU3_rare_AD	0.056186	Severity	Function is not known	None	None	None
ZNF518B_rare_AD	0.054151	Severity	ZNF518B is involved in transcriptional regulation.	None	None	None
YEATS2_rare_AD	-0.052494	Mildness	The protein encoded by this gene is a scaffolding subunit of the ATAC complex, which is a complex with acetyltransferase activity on histones H3 and H4. Alternative splicing results in multiple transcript variants encoding different isoforms.	None	None	None
CAPN15_rare_AD	-0.044858	Mildness	This gene encodes a protein containing zinc-finger-like repeats and a calpain-like protease domain. The encoded protein may function as a transcription factor, RNA-binding protein, or in protein-protein interactions during visual system development.	None	None	None
DSG2_rare_AD	-0.04204	Mildness	This gene encodes a member of the desmoglein family and cadherin cell adhesion molecule superfamily of proteins. Desmogleins are calcium-binding transmembrane glycoprotein components of desmosomes, cell-cell junctions between epithelial, myocardial, and other cell types. The encoded preproprotein is proteolytically processed to generate the mature glycoprotein.	None	Adenovirus binding to DSG2 triggers events reminiscent of epithelial-to-mesenchymal transition, leading to transient opening of intercellular junctions	Wang H, Li ZY, Liu Y, Persson J, Beyer I, Möller T, Koyuncu D, Drescher MR, Strauss R, Zhang XB, Wahl JK 3rd, Urban N, Drescher C, Hemminki A, Fender P, Lieber A. Desmoglein 2 is a receptor for adenovirus serotypes 3, 7, 11 and 14. Nat Med. 2011 Jan;17(1):96-104. doi: 10.1038/nm.2270. Epub 2010 Dec 12. PMID: 21151137; PMCID: PMC3074512.
LRRC9_rare_AD	0.039605	Severity	Function is not known	None	None	None
DLEC1_rare_AD	0.037148	Severity	This gene has been observed in several human cancers including lung, esophageal, renal tumors, and head and neck squamous cell carcinoma. In some cases, reduced expression of this gene in tumor cells is a result of aberrant promoter methylation.	None	None	None
CASKIN1_rare_AD	-0.036706	Mildness	Function is not known	None	None	None
PPP1R13B_rare_AD	0.032006	Severity	This gene encodes a member of the ASPP (apoptosis-stimulating protein of p53) family of p53 interacting proteins. The protein contains four ankyrin repeats and an SH3 domain involved in protein-protein interactions. ASPP proteins are required for the induction of apoptosis by p53-family proteins. They promote DNA binding and transactivation of p53-family proteins on the promoters of proapoptotic …	None	None	None
SLC45A3_rare_AD	-0.024112	Mildness	The solute carrier family 45 a3 member (SLC45A3), known also as prostein, has been implicated with prostate cancer and the regulation of lipid metabolism in oligodendrocytes.	None	None	Vitavska O, Edemir B, Wieczorek H. Putative role of the H(+)/sucrose symporter SLC45A3 as an osmolyte transporter in the kidney. Pflugers Arch. 2016 Aug;468(8):1353-62. doi: 10.1007/s00424-016-1841-6. Epub 2016 May 26. PMID: 27228996.
ATP9B_rare_AD	-0.022902	Mildness	Function is not known	None	None	None
PSD_rare_AD	-0.019822	Mildness	This gene encodes a Plekstrin homology and SEC7 domains-containing protein that functions as a guanine nucleotide exchange factor. The encoded protein regulates signal transduction by activating ADP-ribosylation factor 6. Alternative splicing results in multiple transcript variants.	None	None	None
BFSP1_rare_AD	-0.019038	Mildness	This gene encodes a lens-specific intermediate filament-like protein named filensin. The encoded protein is expressed in lens fiber cells after differentiation has begun. This protein functions as a component of the beaded filament which is a cytoskeletal structure found in lens fiber cells. Mutations in this gene are the cause of autosomal recessive cortical juvenile-onset cataract.	None	None	None
SETD1B_rare_AD	-0.015153	Mildness	SET1B is a component of a histone methyltransferase complex that produces trimethylated histone H3 at Lys4	None	None	None
PKP3_rare_AD	0.009627	Severity	This gene encodes a member of the arm-repeat (armadillo) and plakophilin gene families. Plakophilin proteins contain numerous armadillo repeats, localize to cell desmosomes and nuclei, and participate in linking cadherins to intermediate filaments in the cytoskeleton. This protein may act in cellular desmosome-dependent adhesion and signaling pathways.	None	PKP2, along with PKP1 and PKP3 form a subgroup of catenin protein family which may affect influenza viral replication.	Wang L, Fu B, Li W, Patil G, Liu L, Dorf ME, Li S. Comparative influenza protein interactomes identify the role of plakophilin 2 in virus restriction. Nat Commun. 2017 Feb 7;8:13876. doi: 10.1038/ncomms13876. PMID: 28169297; PMCID: PMC5309701.
ZNF107_rare_AD	-0.008997	Mildness	The encoded protein containing multiple C2H2-type zinc finger regions, it may act as transcriptional regulators, but may also have other cellular functions. Alternative splicing results in multiple transcriptions	None	None	None
MYH1_rare_AD	0.006887	Severity	This gene encodes for a Myosin iwhich converts chemical energy into mechanical energy through the hydrolysis of ATP. Myosin is a hexameric protein composed of a pair of myosin heavy chains (MYH) and two pairs of nonidentical light chains. Myosin heavy chains are encoded by a multigene family. In mammals at least 10 different myosin heavy chain (MYH) isoforms have been described from striated, smo…	None	None	None
