## Supplementary material for "Post-Mendelian genetic model in COVID-19": Table S8

### Sheet: Foglio1
Table S8. Rare variants of autosomal genes (hetero plus homo versus wt) in male cohort
Gene	Feature Importance	Effect	Gene Function	Proposed mechanism of action	Pre-existing knowledge	Reference
MICAL1_rare_AD	0.521738	Severity	This gene encodes a protein promoting depolymerization of actin filaments	none	none	None
SGSM2_rare_AD	-0.217001	Protective	Regulates the trafficking of melanogenic enzymes	none	none	None
LRRC14B_rare_AD	-0.20412	Protective	The protein encoded by this gene is a leucine-rich repeat containing protein that is a member of the PRAME		none	None
NOD2_rare_AD	-0.185861	Protective	This gene is a member of the Nod1/Apaf-1 family and encodes a protein with two caspase recruitment (CARD) domains and six leucine-rich repeats (LRRs). The protein is primarily expressed in the peripheral blood leukocytes. It plays a role in the immune response to intracellular bacterial lipopolysaccharides (LPS) by recognizing the muramyl dipeptide (MDP) derived from them and activating the NFKB …	Following recognition of viral ssRNA genome, NOD2 utilized the adaptor protein MAVS (mitochondrial antiviral signaling) to activate IRF3	NOD2 pays an importan role in host antiviral defense mechanisms, it is involved in the activation of interferon regulatory factor-3 (IRF3) and production of interferon-β (IFN). This role is evident from the enhanced RSV pathogenesis, lung disease and greater viral susceptibility in NOD2-deficient mice. Similar roles for NOD2 were observed in responses to influenza A and parainfluenza viruses.	Sabbah A, Chang TH, Harnack R, et al. Activation of innate immune antiviral responses by Nod2 [published correction appears in Nat Immunol. 2010 Oct;11(10):969]. Nat Immunol. 2009;10(10):1073-1080. doi:10.1038/ni.1782
TICRR_rare_AD	0.103959	Severity	The encoded protein is a regulator of DNA replication and S/M and G2/M checkpoints.	none	none	None
PSD_rare_AD	-0.089521	Protective	This gene encodes a Plekstrin homology and SEC7 domains-containing protein that functions as a guanine nucleotide exchange factor. The encoded protein regulates signal transduction by activating ADP-ribosylation factor 6.	none	none	None
ASXL1_rare_AD	0.073989	Severity	The gene encodes a chromatin‐binding protein involved in epigenetic regulation in haematopoietic cell	ASXL1 may play a key role in recruiting the polycomb repressor complex 2 (PRC2) to specific loci	none	Davies, C., Yip, B.H., Fernandez‐Mercado, M., Woll, P.S., Agirre, X., Prosper, F., Jacobsen, S.E., Wainscoat, J.S., Pellagatti, A. and Boultwood, J. (2013), Silencing of ASXL1 impairs the granulomonocytic lineage potential of human CD34+ progenitor cells. Br J Haematol, 160: 842-850. https://doi.org/10.1111/bjh.12217
RBM20_rare_AD	0.063914	Severity	This gene encodes a protein that binds RNA and regulates splicing. Mutations in this gene have been associated with familial dilated cardiomyopathy.	none	none	None
PLEKHA4_rare_AD	-0.023739	Protective	Tankyrase 1 Binding Protein 1 regulates actin cytoskeleton and cancer cell invasion, it is closely associated with cancer progression.	The early region and early region 4 open reading frame 6 viral proteins mediated TNKS1BP1 degradation through the proteasome by the action of cullin-based cellular E3 ligases.	TNKS1BP1 is an integral component of the mammalian CNOT complex, which is degraded following infection by adenovirus serotypes 5 and 1.	Chalabi Hagkarim N, Ryan EL, Byrd PJ, et al. Degradation of a Novel DNA Damage Response Protein, Tankyrase 1 Binding Protein 1, following Adenovirus Infection. J Virol. 2018;92(12):e02034-17. Published 2018 May 29. doi:10.1128/JVI.02034-17
VPS16_rare_AD	-0.023611	Protective	Vesicle mediated protein sorting plays an important role in segregation of intracellular molecules into distinct organelles. Genetic studies in yeast have identified more than 40 vacuolar protein sorting (VPS) genes involved in vesicle transport to vacuoles.	none	It act as a core component of the putative HOPS. This complex may modify endomembrane compartments to favor coronavirus replication	Guangyan Miao, Hongyu Zhao, Yan Li, Mingming Ji, Yong Chen, Yi Shi, Yuhai Bi, Peihui Wang, Hong Zhang. ORF3a of the COVID-19 virus SARS-CoV-2 blocks HOPS complex-mediated assembly of the SNARE complex required for autolysosome formation,Developmental Cell 2020, ISSN 1534-5807, https://doi.org/10.1016/j.devcel.2020.12.010
DUOX2_rare_AD	-0.018416	Protective	The protein encoded by this gene is a glycoprotein and a member of the NADPH oxidase family.	none	Duox2 is necessary for the innate immune response and trigger the induction of RIG-I and MDA5 to resist IAV infection in human nasal epithelium and mouse nasal mucosa	Kim HJ, Kim CH, Kim MJ, et al. The Induction of Pattern-Recognition Receptor Expression against Influenza A Virus through Duox2-Derived Reactive Oxygen Species in Nasal Mucosa. Am J Respir Cell Mol Biol. 2015;53(4):525-535. doi:10.1165/rcmb.2014-0334OC. Host metabolic reprogramming in response to SARS-Cov-2 infection S T R Moolamalla, Ruchi Chauhan, U Deva Priyakumar, P K Vinod bioRxiv 2020.08.02…
