## Supplementary material for "Post-Mendelian genetic model in COVID-19": Table S9

### Sheet: Foglio1
Table S9. Rare variants of autosomal genes (hetero plus homo versus wt) in female cohort
Gene	Feature Importance	effect	Gene Function	Proposed mechanism of action	Pre-existing knowledge	Reference
CAPN15_rare_AD	-0.634703	Mildness	This gene encodes a protein containing zinc-finger-like repeats and a calpain-like protease domain. The encoded protein may function as a transcription factor, RNA-binding protein, or in protein-protein interactions during visual system development.	none	none	none
CASKIN1_rare_AD	-0.440388	Mildness	Calcium/calmodulin-dependent serine protein kinase (CASK)-interacting protein 1 (Caskin1) is a direct binding partner of the synaptic adaptor protein CASK. Because Caskin1 forms homo-multimers and binds not only CASK but also other neuronal proteins in vitro, it is anticipated to have neural functions; but its exact role in mammals remains unclear.	none	Enrichment of miR-21a-5p increases PHEV (Porcine hemagglutinating encephalomyelitis virus is a typical neurotropic coronavirus) proliferation by targeting the protein Caskin1, which is required for neuronal axon growth in vivo and in vitro.	Lv XL, Zhao K, Lan YG, Li Z, Ding N, Su JJ, Lu HJ, Song DG, Gao F, He WQ (2017) miR-21a-5p contributes to porcine hemagglutinating encephalomyelitis virus proliferation via targeting CASK-interactive protein1 in vivo and vitro. Front Microbiol 8:304
GRM6_rare_AD	-0.352224	Mildness	L-glutamate is the major excitatory neurotransmitter in the central nervous system and activates both ionotropic and metabotropic glutamate receptors. Glutamatergic neurotransmission is involved in most aspects of normal brain function and can be perturbed in many neuropathologic conditions.	none	none	none
APBA3_rare_AD	0.343117	Severity	Amyloid Beta Precursor Protein Binding Family A Member 3, interacts with the Alzheimer's disease amyloid precursor protein. APBA3). APBA3is a member of the Mint protein family, which has a potential role in antiviral immune responses.	The protein interacts with TRAF3 and enhances IRF3 activation and IFN-β secretion	During viral infection APBA3 expression increases in macrophages. It increases TLR3/4- and RIG-I–induced IRF3 activation. APBA3 inhibition might represent one of the likely targets for the treatment of severe influenza pneumonia. APBA3 depletion in mice attenuated fatal influenza pneumonia, reducing inflammatory cytokine/chemokine production in response to influenza virus infection by inactiving …	Mint3 potentiates TLR3/4- and RIG-I–induced IFN-β expression and antiviral immune responses. Wanwan Huai, Hui Song, Zhongxia Yu, Wenwen Wang, Lihui Han, Takeharu Sakamoto, Motoharu Seiki, Lining Zhang, Qunye Zhang, and Wei Zhao PNAS October 18, 2016 113 (42) 11925-11930; first published October 3, 2016. Uematsu, T., Fujita, T., Nakaoka, H. et al. Mint3/Apba3 depletion ameliorates severe murine in…
BLK_rare_AD	0.295533	Severity	This gene encodes a nonreceptor tyrosine-kinase of the src family of proto-oncogenes that are typically involved in cell proliferation and differentiation. The protein has a role in B-cell receptor signaling and B-cell development. B-cell receptor (BCR) signaling requires a tight regulation of several protein tyrosine kinases and phosphatases, and associated coreceptors (By similarity). Binding o…	none	none	none
LRP8_rare_AD	0.292496	Severity	The gene encodes a member of the low density lipoprotein receptor (LDLR) family. Low density lipoprotein receptors are cell surface proteins that play roles in both signal transduction and receptor-mediated endocytosis of specific ligands for lysosomal degradation. Together with its ligand, apolipoprotein E (apoE), may indirectly play a role in the suppression of the innate immune response by con…	none	none	none
ZC3H3_rare_AD	0.276845	Severity	ZC3H3 (Zinc Finger CCCH-Type Containing 3) is a Protein Coding gene. Required for the export of polyadenylated mRNAs from the nucleus (PubMed:19364924). Enhances ACVR1B-induced SMAD-dependent transcription. Binds to single-stranded DNA but not to double-stranded DNA in vitro. Involved in RNA cleavage	none	none	none
AKAP17A_rare_AD	0.247594	Severity	This locus encodes a protein kinase A anchoring protein. The encoded protein is part of the spliceosome complex and is involved in the regulation of alternate splicing in some mRNA precursors.	none	none	none
PLEKHG4_rare_AD	0.223547	Severity	The protein encoded by this gene can function as a guanine nucleotide exchange factor (GEF) and may play a role in intracellular signaling and cytoskeleton dynamics at the Golgi apparatus.	none	none	none
EXPH5_rare_AD	0.209548	Severity	The protein encoded by this gene is a member of the synaptotagmin-like protein (Slp) family lacking a C2 domain. This protein is thought to be involved in exosome secretion and intracellular vesicle trafficking. Reduced expression of this gene results in keratin filament defects.	none	none	none
APOL3_rare_AD	0.202569	Severity	This gene is a member of the apolipoprotein L gene family, and it is present in a cluster with other family members on chromosome 22. The encoded protein is found in the cytoplasm, where it may affect the movement of lipids, including cholesterol, and/or allow the binding of lipids to organelles.	none	Was proposed that through their effect on PI4KB activity, APOLs control not only actomyosin activities related to vesicular trafficking, but also the generation and elongation of autophagosomes induced by inflammation.	Pays, Etienne. "The function of Apolipoproteins L (APOLs): relevance for kidney disease, neurotransmission disorders, cancer and viral infection." The FEBS Journal (2020).
MLPH_rare_AD	0.164189	Severity	This gene encodes a member of the exophilin subfamily of Rab effector proteins. The protein forms a ternary complex with the small Ras-related GTPase Rab27A in its GTP-bound form and the motor protein myosin Va.	none	none	none
TICRR_rare_AD	0.155694	Severity	The encoded protein is a regulator of DNA replication and S/M and G2/M checkpoints.	none	In the later stages of nCoV19, virus may block the G2/M phase transition to maximise the levels of viral genome. Were found novel (predicted) interactions of host proteins with proteins involved in cell cycle phase transition, among which is TICRR.	Karunakaran, Kalyani B., N. Balakrishnan, and Madhavi K. Ganapathiraju. "Interactome of SARS-CoV-2/nCoV19 modulated host proteins with computationally predicted PPIs." (2020).
IQCA1_rare_AD	-0.154907	Mildness	The protein encoded by this gene is a member of the ATPases Associated with diverse cellular Activities (AAA) superfamily.	none	none	none
SFMBT2_rare_AD	0.149409	Severity	SFMBT2 (Scm Like With Four Mbt Domains 2) is transcriptional repressor of HOXB13 gene. Gene Ontology (GO) annotations related to this gene include sequence-specific DNA binding and histone binding.	none	siRNA-mediated inhibition of lincRNA-SFMBT2 decreased the level of HBV DNA in human liver cancer cells.	Susluer, Sunde Yilmaz, et al. "Analysis of long non-coding RNA (lncRNA) expression in hepatitis B patients." Bosnian journal of basic medical sciences 18.2 (2018): 150.
INTS1_rare_AD	0.149261	Severity	Component of the Integrator (INT) complex, a complex involved in the small nuclear RNAs (snRNA) U1 and U2 transcription and in their 3'-box-dependent processing.	none	none	none
TENM1_rare_AD	0.147053	Severity	The protein encoded by this gene belongs to the tenascin family and teneurin subfamily.	none	none	none
SPINT1_rare_AD	0.145341	Severity	The protein encoded by this gene is a member of the Kunitz family of serine protease inhibitors. The protein is a potent inhibitor specific for HGF activator and is thought to be involved in the regulation of the proteolytic activation of HGF in injured tissues.	none	An analysis of the effect of SARS-CoV-2 infection on host cell protease inhibitors using proteomics data from SARS-CoV-2-infected Caco2 cells showed that the endogenous protease inhibitor SPINT1 (Kunitz-type protease inhibitor 1) is present at lower level in SARS-CoV-2-infected cells than in non-infected control cells 24 h post-infection. SPINT2 controls SARS-CoV-2 viral infection and is associat…	Bojkova, D.; Klann, K.; Koch, B.; Widera, M.; Krause, D.; Ciesek, S.; Cinatl, J.; Münch, C. Proteomics of SARS-CoV-2-infected host cells reveals therapy targets. Nature 2020, 583, 469–472 Alvarez, Carlos Ramirez, et al. "SPINT2 controls SARS-CoV-2 viral infection and is associated to disease Severity." bioRxiv (2020).
TASOR_rare_AD	0.133088	Severity	Component of the HUSH complex, a multiprotein complex that mediates epigenetic repression. The HUSH complex is recruited to genomic loci rich in H3K9me3 and is required to maintain transcriptional silencing by promoting recruitment of SETDB1.	none	TASOR knockdown counteracted repression of HIV mini-proviruses accelerating viral replication	de Castro, Ines J., and Marina Lusic. "Navigating through the nucleus with a virus." Current opinion in genetics & development 55 (2019): 100-105.
AFTPH_rare_AD	0.12236	Severity	Aftiphilin forms a stable complex with p200 and synergin gamma.The protein contains a clathrin box, with two identified clathrin-binding motifs, and is involved in vesicle-trafficking. Gene Ontology (GO) annotations related to this gene include clathrin binding.	none	none	none
GSN_rare_AD	0.106644	Severity	The protein encoded by this gene binds to the "plus" ends of actin monomers and filaments to prevent monomer exchange. The encoded calcium-regulated protein functions in both assembly and disassembly of actin filaments.	none	none	none
ITGA7_rare_AD	-0.088931	Mildness	The protein encoded by this gene belongs to the integrin alpha chain family. Integrins are heterodimeric integral membrane proteins composed of an alpha chain and a beta chain.	none	Given that ACE2 gene is highly expressed in arterial vascular cells, we next employed gene ontology (GO) enrichment analysis among ACE2-expressing arterial vascular cells (cluster 7, GJA4- and HES1-positive cells) in the normal hearts. These cells highly expressed integrin subunit ITGA7, which may participate in viral infection, postinfection immune response, migration, and adhesion of immune cel…	Guo, Jieyu, et al. "Single-cell RNA analysis on ACE2 expression provides insight into SARS-CoV-2 blood entry and heart injury." medRxiv (2020).
FIP1L1_rare_AD	0.085373	Severity	This gene encodes a subunit of the CPSF (cleavage and polyadenylation specificity factor) complex that polyadenylates the 3' end of mRNA precursors. FIP1L1 is involved in splicing or RNA maturation.	none	none	none
ZNF808_rare_AD	0.070851	Severity	Gene Ontology (GO) annotations related to this gene include nucleic acid binding and DNA-binding transcription factor activity.	none	none	none
NIBAN3_rare_AD	0.068503	Severity	Niban apoptosis regulator 3 may be involved in B cell development and B cell maturation during germinal center reaction.	none	none	none
CD48_rare_AD	0.065693	Severity	This gene encodes a member of the CD2 subfamily of immunoglobulin-like receptors which includes SLAM (signaling lymphocyte activation molecules) proteins. The encoded protein is found on the surface of lymphocytes and other immune cells, dendritic cells and endothelial cells, and participates in activation and differentiation pathways in these cells.	As an adhesion and co-stimulatory molecule, CD48 induces numerous effects in B and T lymphocytes, natural killer cells, mast cells, and eosinophils.	CMV m154 is a mucin-like protein, expressed with early kinetics, which can be found at the cell surface of the infected cell. During infection, m154 leads to proteolytic degradation of CD48. This viral protein interferes with the NK cell cytotoxicity triggered by MCMV-infected macrophages.	Zarama, Angela, et al. "Cytomegalovirus m154 hinders CD48 cell-surface expression and promotes viral escape from host natural killer cell control." PLoS Pathog 10.3 (2014): e1004000. Elishmereni, Moran, and Francesca Levi-Schaffer. "CD48: A co-stimulatory receptor of immunity." The international journal of biochemistry & cell biology 43.1 (2011): 25-28.
TAS1R1_rare_AD	0.064913	Severity	The protein encoded by this gene is a G protein-coupled receptor and is a component of the heterodimeric amino acid taste receptor T1R1+3.	none	none	none
SNED1_rare_AD	0.06012	Severity	Sushi, Nidogen And EGF Like Domains 1 is predicted to interact with somatostatin, spermidine synthase and TMEM132C.	none	none	none
FARP2_rare_AD	0.051245	Severity	FARP2 (FERM, ARH/RhoGEF And Pleckstrin Domain Protein 2) is a Protein Coding gene. Diseases associated with FARP2 include Chromosome 2Q37 Deletion Syndrome and Aarskog-Scott Syndrome. Among its related pathways are Ras signaling pathway and Regulation of CDC42 activity.	none	none	none
MASP1_rare_AD	-0.030269	Mildness	This gene encodes a serine protease that functions as a component of the lectin pathway of complement activation. The complement pathway plays an essential role in the innate and adaptive immune response. The encoded protein is synthesized as a zymogen and is activated when it complexes with the pathogen recognition molecules of lectin pathway, the mannose-binding lectin and the ficolins. This pr…	C1 complex activity is regulated by C1NH which forms a complex with C1r, C1s, and MASP proteases. C4 is cleaved by activated C1 to produce C4b, an essential component of the C3 and C5 convertases of the classical pathway (UNIPROT). FCN1 initiates the lectin complement cascade via MASP zymogens, e.g. MASP1, which in turn cleave C4.	Upregulation of complement genes MASP1 and ficolin-1 were observed during the first 2 weeks post infection with SARS-CoV-1 with the ferret model.	Cameron MJ, Kelvin AA, Leon AJ et al (2012) Lack of innate interferon responses during SARS coronavirus infection in a vaccination and reinfection ferret model. PLoS ONE 7:e45842
KRT26_rare_AD	-0.018305	Mildness	The protein encoded by this gene is a member of the keratin superfamily. This keratin protein is a type I keratin that is specific for the inner root sheath of the hair follicle.	none	none	none
PXDN_rare_AD	0.015095	Severity	This gene encodes a heme-containing peroxidase that is secreted into the extracellular matrix. It is involved in extracellular matrix formation, and may function in the physiological and pathological fibrogenic response in fibrotic kidney.	none	none	none
TLR5_rare_AD	0.015025	Severity	This gene encodes a member of the toll-like receptor (TLR) family, which plays a fundamental role in pathogen recognition and activation of innate immune responses. These receptors recognize distinct pathogen-associated molecular patterns that are expressed on infectious agents. The protein encoded by this gene recognizes bacterial flagellin, the principal component of bacterial flagella and a vi…	Flagellin-mediated TLR5 activation on dendritic cells induces interleukin (IL)-22, whereupon this cytokine production was able to immediately eliminate rotavirus (RV) infection in immune-sufficient and immunocompromised mice.	TLR5 is an extracellular pattern recognition receptor that recognizes flagellin, a structural protein of flagellum found in motile Gram-positive and Gram-negative bacteria. We hypothesize that flagellin could act as a trojan horse ‘danger’ signal, which favorably ‘tricks’ the host to think that immune responses are required to subdue a ‘bacterial’ infection, but instead triggers anti-viral respon…	Golonka RM, Saha P, Yeoh BS, Chattopadhyay S, Gewirtz AT, Joe B, Vijay-Kumar M. Harnessing innate immunity to eliminate SARS-CoV-2 and ameliorate COVID-19 disease. Zhang B, Chassaing B, Shi Z, Uchiyama R, Zhang Z, Denning TL, Crawford SE, Pruijssers AJ, 338 Iskarpatyoti JA, Estes MK, Dermody TS, Ouyang W, Williams IR, Vijay-Kumar M, and Gewirtz AT. Viral 339 infection. Prevention and cure of rota…
ATG9B_rare_AD	0.011159	Severity	Involved in autophagy and cytoplasm to vacuole transport (Cvt) vesicle formation.	none	ATG9B is up-regulated in response to SARS-CoV-2 infection in SARS-CoV-2–infected cell compared to control cell with DESeq2. Atg9B and LAMP1 were downregulated in HPV 16E6/E7 knockdown cells.	Ahmed, Firoz. "A Network-Based Analysis Reveals the Mechanism Underlying Vitamin D in Suppressing Cytokine Storm and Virus in SARS-CoV-2 Infection." Frontiers in immunology 11 (2020). Tingting, Chen, et al. "Human papillomavirus 16E6/E7 activates autophagy via Atg9B and LAMP1 in cervical cancer cells." Cancer Medicine 8.9 (2019): 4404-4416.
DLEC1_rare_AD	0.006949	Severity	The cytogenetic location of this gene is 3p21.3, and it is located in a region that is commonly deleted in a variety of malignancies.	none	none	none
MYH2_rare_AD	-0.006254	Mildness	The gene encodes a member of the class II or conventional myosin heavy chains, and it is involved in skeletal muscle contraction.	none	none	none
