## Supplementary material for "Post-Mendelian genetic model in COVID-19": Table S10

### Sheet: Foglio1
Table S10. Rare variants of autosomal genes (homo versus hetero and wt)
Gene	Feature Importance	Effect	Gene Function	Proposed mechanism of action	Pre-existing knowledge	Reference
B4GALNT3_rare_AR	-0.359768	Mildness	B4GALNT3 transfers N-acetylgalactosamine (GalNAc) onto glucosyl residues to form N,N-prime-diacetyllactosediamin. A determinant of sclerostin levels and bone mineral density.	None	None	Jie Zheng, et al. Mendelian Randomization analysis reveals a causal influence of circulating sclerostin levels on bone mineral density and fractures bioRxiv 455386; doi: https://doi.org/10.1101/455386
BTN2A2_rare_AR	-0.301358	Mildness	This gene is a member of the BTN2 subfamily of genes, which encode proteins belonging to the butyrophilin protein family. The definite role of this gene remains unknown yet, Le Page et al. 11 suggested that BTN3A2 expression by epithelial cells may modulates the intratumoral infiltration of immune cells.	None	None	Le Page C, Marineau A, Bonza PK, Rahimi K, Cyr L, Labouba I et al. BTN3A2 expression in epithelial ovarian cancer is associated with higher tumor infiltrating T cells and a better prognosis. PLoS One 2012; 7: e38541.
FLG2_rare_AR	0.296055	Severity	The filaggrin-like protein encoded by this gene is upregulated by calcium, proteolyzed by calpain 1, and is involved in epithelial homeostasis.	None	None	None
LY75;LY75-CD302_rare_AR	0.294009	Severity	This locus represents naturally occurring read-through transcription between the neighboring lymphocyte antigen 75 (LY75) and CD302 molecule (CD302) genes.	None	Innate immunity receptor LY75 (lymphocyte antigen 75, associated with inflammation) was increased in asthmatic children independent of their allergic status and upregulated in asthmatics and nonallergic asthmatics compared to healthy control. Expression was increased only following anti‐CD3/28 stimulation.	Boeck, Andreas, et al. "Ca2+ and innate immune pathways are activated and differentially expressed in childhood asthma phenotypes." Pediatric Allergy and Immunology 29.8 (2018): 823-833.
NEB_rare_AR	0.281805	Severity	Nebulin is the giant muscle protein, may be involved in maintaining the structural integrity of sarcomeres and the membrane system associated with the myofibrils. Binds and stabilizes F-actin.	None	The reduction in the production level of taurine and induction of inflammatory responses was experienced by downregulation of nebulin (NEB) gene in SARS-CoV infection	Zolfaghari Emameh, R., Nosrati, H., Eftekhari, M. et al. Expansion of Single Cell Transcriptomics Data of SARS-CoV Infection in Human Bronchial Epithelial Cells to COVID-19. Biol Proced Online 22, 16 (2020). https://doi.org/10.1186/s12575-020-00127-3
ADGRF1_rare_AR	0.240987	Severity	The encoded protein is involved in G protein-coupled receptor activity and transmembrane signaling receptor activity. Adhesion G protein-coupled receptor F1	None	Were found two receptor genes, PIGR and ADGRF1, which showed relatively high and specific expression in lung (trachea and/or bronchial epitheial cell, data not shown), suggesting these two genes could have the possibility to have roles in SARS-CoV-2’s entry into human cells.	Cui, Chunmei, et al. "AGTR2, one possible novel key gene for the entry of SARS-CoV-2 into human cells." IEEE/ACM Transactions on Computational Biology and Bioinformatics (2020).
NKX2-3_rare_AR	-0.230672	Mildness	Homeodomain-containing transcription factor with a potential role in cellular differentiation.	None	None	None
MUC5B_rare_AR	0.22668	Severity	A member of the mucin family of proteins, which are highly glycosylated macromolecular components of mucus secretions	None	MUCB5 variants may be linked to COVID-19 progression. The MUC5B promoter polymorphism is the strongest and the most replicated genetic risk factor for Idiopathic Pulmonary fibrosis, appears to be protective and predictive in this disease, and is likely involved in disease pathogenesis through an increase in MUC5B expression in terminal bronchi and honeycombed cysts. MUC5B also inhibits Influenza …	Yang, Ivana V., et al. "MUC5B and idiopathic pulmonary fibrosis." Annals of the American Thoracic Society 12.Supplement 2 (2015): S193-S199. Iyer, Gayatri Rangarajan, et al. "Infectivity and progression of COVID19 based on selected host candidate gene variants." Frontiers in Genetics 11 (2020): 861. Roy, M. G., Livraghi-Butrico, A., Fletcher, A. A., McElwee, M. M., Evans, S. E., Boerner, R. M., e…
MYORG_rare_AR	-0.214233	Mildness	Putative glycosidase. Promotes myogenesis by activating AKT signaling through the maturation and secretion of IGF2.	None	None	None
ANTXRL_rare_AR	0.202298	Severity	Anthrax toxin receptor-like. Function is not known.	None	ANTXRL pseudogene did not have detectable gene expression in any of the nine observations at 12 h post HIV infection in T-cells.	Gupta, A.; Brown, C.T.; Zheng, Y.-H.; Adami, C. Differentially-Expressed Pseudogenes in HIV-1 Infection. Viruses 2015, 7, 5191-5205.
NPIPB5_rare_AR	0.146331	Severity	Nuclear Pore Complex Interacting Protein Family Member B5. Function is not known.	None	None	None
WDR27_rare_AR	0.144325	Severity	Scaffolds for protein-protein interaction and play key roles in cell signalling	None	None	None
MAP4K2_rare_AR	-0.138438	Mildness	Serine/threonine protein kinase family. Function is not known.	None	MAP4K2 plays a role in HCV entry13 and HCV genome replication.	Haqshenas, G., Wu, J., Simpson, K. et al. Signalome-wide assessment of host cell response to hepatitis C virus. Nat Commun 8, 15158 (2017). https://doi.org/10.1038/ncomms15158
ANKRD11_rare_AR	0.104205	Severity	It encodes an ankryin repeat domain-containing protein. A chromatin regulator which modulates histone acetylation and gene expression in neural precursor cells	None	None	Miyatake, S., Okamoto, N., Stark, Z. et al. ANKRD11 variants cause variable clinical features associated with KBG syndrome and Coffin–Siris-like syndrome. J Hum Genet 62, 741–746 (2017). https://doi.org/10.1038/jhg.2017.24
USH2A_rare_AR	0.099972	Severity	This gene encodes a protein which is Involved in hearing and vision as member of the USH2 complex	None	None	None
OR51B5_rare_AR	-0.090828	Mildness	Olfactory receptor.	The inflammatory products locally released in COVID-19, leading to a local damage and causing olfactory loss, simultaneously may interfere with the viral spread into the central nervous system.	Anosmia is a well-described symptom of Corona Virus Disease 2019 (COVID-19). Several respiratory viruses are able to cause post-viral olfactory dysfunction, suggesting a sensorineural damage. Since the olfactory bulb is considered an immunological organ contributing to prevent the invasion of viruses, it could have a role in host defense.	COVID-19-Related Anosmia: The Olfactory Pathway Hypothesis and Early Intervention Alessandra Gori1, Fabrizio Leone1, Lorenzo Loffredo2, Bianca Laura Cinicola1, Giulia Brindisi1, Giovanna De Castro1, Alberto Spalice3, Marzia Duse1 and Anna Maria Zicari1*
TPRX1_rare_AR	0.077254	Severity	DNA-binding proteins involved in early embryonic development. it is related to Preimplantation Embryo pathways.	None	None	Yuki Kumagai, Takahiro Kikuchi, Asumi Nonaka, Misuzu Hiraide, Suguru Sato, Mizuki Sakuraoka, Akira Sasaki, Masayuki Kobayashi. (2019) Site-directed mutagenesis of cysteine to serine residues affects heparin binding and mitogenicity in fibroblast growth factor 4 produced in Escherichia coli. Biotechnology & Biotechnological Equipment 33:1, pages 498-503.
CAMKK2_rare_AR	0.066215	Severity	The encoded protein plays a role in the calcium/calmodulin-dependent (CaM) kinase cascade by phosphorylating the downstream kinases CaMK1 and CaMK4	None	None	None
GABRR3_rare_AR	-0.062909	Mildness	This gene encodes one of three related subunits, which combine as homo- or hetero-pentamers to form GABA(C) receptor	None	Gabrr3 gene remained is upregulated for 72 h after viral infection.	Michalovicz, L.T., Konat, G.W. Peripherally restricted acute phase response to a viral mimic alters hippocampal gene expression. Metab Brain Dis 29, 75–86 (2014).
FSIP2_rare_AR	-0.062088	Mildness	FSIP2 is 1 of at least 13 protein components of the fibrous sheath, a unique cytoskeletal structure located in the principal piece of the sperm flagellum	None	None	None
ZNF469_rare_AR	0.06082	Severity	This gene encodes a zinc-finger protein. Function is not known.	None	A Transcription factor or extra-nuclear regulator factor for the synthesis or organization of collagen fibers	Marianne Rohrbach, Helen L. Spencer, Louise F. Porter, Emma M.M. Burkitt-Wright, Céline Bürer, Andreas Janecke, Madhura Bakshi, David Sillence, Hailah Al-Hussain, Matthias Baumgartner, Beat Steinmann, Graeme C.M. Black, Forbes D.C. Manson, Cecilia Giunta, ZNF469 frequently mutated in the brittle cornea syndrome (BCS) is a single exon gene possibly regulating the expression of several extracellula…
MPDZ_rare_AR	-0.053791	Mildness	PDZ domains, which are hallmarks of protein-protein interactions	None	Binds some viruses incuding Adenovirus.	Genera, M., Quioc-Salomon, B., Nourisson, A. et al. Molecular basis of the interaction of the human tyrosine phosphatase PTPN3 with the hepatitis B virus core protein. Sci Rep 11, 944 (2021). https://doi.org/10.1038/s41598-020-79580-9
REXO1_rare_AR	-0.051423	Mildness	The encoded protein isa involved in nucleic acid binding and exonuclease activity	None	Unknown role in viral infection.	Xie Xin, Liu Pu-Ste, Percipalle Piergiorgio. Analysis of Global Transcriptome Change in Mouse Embryonic Fibroblasts After dsDNA and dsRNA Viral Mimic Stimulation. Frontiers in Immunology. 2019. URL=https://www.frontiersin.org/article/10.3389/fimmu.2019.00836
PCDH15_rare_AR	-0.03783	Mildness	It plays an essential role in maintenance of normal retinal and cochlear function. PCDH15 is expressed in cytotoxic tumor-derived T- and NK-cell lines as well as in biopsies of nasal NK/T-cell lymphomas.	None	Although the roles of genes PCDH15 in viral infection remain largely unclear, however some studies warrant future investigation to learn the relationship between genetic variations and the severe COVID-19 outcomes.	Hu J, Li C, Wang S, Li T, Zhang H. Genetic variants are identified to increase risk of COVID-19 related mortality from UK Biobank data. Preprint. medRxiv. 2020;2020.11.05.20226761. Published 2020 Nov 9. doi:10.1101/2020.11.05.20226761
RPUSD3_rare_AR	-0.027007	Mildness	Assembly of the mitochondrial ribosome by adding a pseudouridine group to 16S rRNA.	May play a role in mitochondrial ribosome biogenesis	Catalyzes uridine to pseudouridine isomerization (pseudouridylation) of specific mitochondrial mRNAs (mt-mRNAs), a post-transcriptional modification necessary for their translation.	A pseudouridine synthase module is essential for mitochondrial protein synthesis and cell viability. Hana Antonicka, Karine Choquet, Zhen‐Yuan Lin. Anne‐Claude Gingras. Claudia L Kleinman. Eric A Shoubridge. EMBO Reports (2017) 18: 28–38https://doi.org/10.15252/embr.201643391
BTNL8_rare_AR	-0.021785	Mildness	Butyrophilin-like molecule that costimulates the primary immune response	Can augment Ag-induced activation of T lymphocytes.	Stimulate primary immune response. Acts on T-cell stimulated sub-optimally through the TCR/CD3 complex stimulating their proliferation and cytokine production.	Blazquez JL, Benyamine A, Pasero C, Olive D. New Insights Into the Regulation of γδ T Cells by BTN3A and Other BTN/BTNL in Tumor Immunity. Front Immunol. 2018;9:1601. Published 2018 Jul 11. doi:10.3389/fimmu.2018.01601
APOB_rare_AR	0.012363	Severity	It is the main apolipoprotein of chylomicrons and low density lipoproteins (LDL), and is the ligand for the LDL receptor	SARS-CoV19 RNA is packed into a lipid-contained particle and ApoB is a structural protein moiety of plasma LDL	Hepatitis C virus (HCV) binds to apolipoprotein B (ApoB) and low-density lipoprotein (LDL) before entering into hepatocytes. ApoB promoter polymorphisms influence the levels of ApoB and LDL in blood.	Chengliang Zhu, Rui Zhang, Dandan Liu, Muhammad Mahmood Mukhtar, Weiyong Liu, Guiqing Peng, Ke Wang, Qian Hao, Yilin Xu, Fang Liu, Ying Zhu, Jianguo Wu, Association of functional polymorphism of ApoB promoter with hepatitis C virus infection, Clinica Chimica Acta, Volume 401, Issues 1–2, 2009, Pages 124-127, ISSN 0009-8981, https://doi.org/10.1016/j.cca.2008.12.001.
AKAP3_rare_AR	0.004912	Severity	The encoded protein is a regulator of motility, capacitation, and the acrosome reaction	None	None	None
