## Supplementary material for "Post-Mendelian genetic model in COVID-19": Table S11

### Sheet: Foglio1
Table S11. Rare variants of autosomal genes (homo versus hetero and wt) in male cohort
Genes	Feature Importance	effect	Gene Function	Proposed mechanism of action	Pre-existing knowledge	Reference
DMRTA2_rare_AR	-0.947271	Mildness	Function is not known	None	None	None
B4GALNT3_rare_AR	-0.872745	Mildness	B4GALNT3 transfers N-acetylgalactosamine (GalNAc) onto glucosyl residues to form N,N-prime-diacetyllactosediamine (LacdiNAc, or LDN), a unique terminal structure of cell surface N-glycans	None	None	None
ANTXRL_rare_AR	0.868764	Severity	Anthrax Toxin Receptor Like. Function is not known.	None	None	None
IRS2_rare_AR	0.746699	Severity	This gene encodes the insulin receptor substrate 2, a cytoplasmic signaling molecule that mediates effects of insulin, insulin-like growth factor 1, and other cytokines by acting as a molecular adaptor between diverse receptor tyrosine kinases and downstream effectors.	The product of this gene is phosphorylated by the insulin receptor tyrosine kinase upon receptor stimulation, as well as by an interleukin 4 receptor-associated kinase in response to IL4 treatment.	Hepatitis C infection enhanced the expression of suppressor of cytokine signaling 3 (SOCS-3), responsible for the degradation of insulin receptor substrates (IRS). Moreover, it led to a decreased expression of key signaling molecules IRS-1	Ahmed QL, Manzoor S, Tariq M, Khalid M, Ashraf W, Parvaiz F, Imran M. Hepatitis C virus infection in vitro triggers endoplasmic reticulum stress and downregulates insulin receptor substrates 1 and 2 through upregulation of cytokine signaling suppressor 3. Acta Virol. 2014;58(3):238-44. doi: 10.4149/av_2014_03_238. PMID: 25283858.
MUC5B_rare_AR	0.728561	Severity	This gene encodes a member of the mucin family of proteins, which are highly glycosylated macromolecular components of mucus secretions. This family member is the major gel-forming mucin in mucus. It is a major contributor to the lubricating and viscoelastic properties of whole saliva, normal lung mucus and cervical mucus.	None	MUCB5 variants may be linked to COVID-19 progression. The MUC5B promoter polymorphism is the strongest and the most replicated genetic risk factor for Idiopathic Pulmonary fibrosis, appears to be protective and predictive in this disease, and is likely involved in disease pathogenesis through an increase in MUC5B expression in terminal bronchi and honeycombed cysts. MUC5B also inhibits Influenza …	White MR, Helmerhorst EJ, Ligtenberg A, Karpel M, Tecle T, Siqueira WL, Oppenheim FG, Hartshorn KL. Multiple components contribute to ability of saliva to inhibit influenza viruses. Oral Microbiol Immunol. 2009 Feb;24(1):18-24. doi: 10.1111/j.1399-302X.2008.00468.x. PMID: 19121065; PMCID: PMC2848456. Yang, Ivana V., et al. "MUC5B and idiopathic pulmonary fibrosis." Annals of the American Thoracic…
CELSR1_rare_AR	-0.632111	Mildness	The protein encoded by this gene is a member of the flamingo subfamily, part of the cadherin superfamily. It is postulated that these proteins are receptors involved in contact-mediated communication, with cadherin domains acting as homophilic binding regions and the EGF-like domains involved in cell adhesion and receptor-ligand interactions. This particular member is a developmentally regulated,…	None	None	None
DPP6_rare_AR	-0.618345	Mildness	This gene encodes a single-pass type II membrane protein that is a member of the peptidase S9B family of serine proteases. This protein has no detectable protease activity, most likely due to the absence of the conserved serine residue normally present in the catalytic domain of serine proteases. However, it does bind specific voltage-gated potassium channels and alters their expression and bioph…	None	None	None
SRSF8_rare_AR	-0.566598	Mildness	This gene encodes a member of a family of proteins containing a ribonucleoprotein (RNP)-type RNA binding motif and a carboxyl-terminal arginine-serine-rich (RS) domain. The encoded protein functions as a pre-mRNA splicing factor. There is a pseudogene for this gene on chromosome 7.	None	None	None
RBM12B_rare_AR	-0.552105	Mildness	Function is not known	None	None	None
VPS13A_rare_AR	-0.516932	Mildness	Required for the formation or stabilization of ER-mitochondria contact sites which enable transfer of lipids between the ER and mitochondria	None	None	Yeshaw WM, van der Zwaag M, Pinto F, Lahaye LL, Faber AI, Gómez-Sánchez R, Dolga AM, Poland C, Monaco AP, van IJzendoorn SC, Grzeschik NA, Velayos-Baeza A, Sibon OC. Human VPS13A is associated with multiple organelles and influences mitochondrial morphology and lipid droplet motility. Elife. 2019 Feb 11;8:e43561. doi: 10.7554/eLife.43561. PMID: 30741634; PMCID: PMC6389287.
FLG2_rare_AR	0.491336	Severity	The protein encoded by this gene may control steps in the cycling of proteins through the trans-Golgi network to endosomes, lysosomes and the plasma membrane. Mutations in this gene cause the autosomal recessive disorder, chorea-acanthocytosis	None	None	None
SEMG1_rare_AR	0.486001	Severity	The protein encoded by this gene is the predominant protein in semen. The encoded secreted protein is involved in the formation of a gel matrix that encases ejaculated spermatozoa. This preproprotein is proteolytically processed by the prostate-specific antigen (PSA) protease to generate multiple peptide products that exhibit distinct functions. One of these peptides, SgI-29, is an antimicrobial …	None	None	None
PLEKHA4_rare_AR	-0.456544	Mildness	This gene encodes a pleckstrin homology (PH) domain-containing protein. The PH domain is found near the N-terminus and contains a putative phosphatidylinositol 3, 4, 5-triphosphate-binding motif (PPBM). Elevated expression of this gene has been observed in some melanomas.	None	None	None
OVCH2_rare_AR	-0.450265	Mildness	Function is not known	None	None	None
MUC19_rare_AR	-0.424838	Mildness	This gene encodes a member of the gel-forming mucin protein family. Mucin family members are glycoproteins that have tandem repeats which are extensively O-glycosylated.	None	Mucins are generally known for their role as protective barriers in innate immunity, experimental evidence indicates that mucins can regulate both the number, as well as the type of T-cell response to an infection. HMPV induced a predominant expression of MUC19 in primary normal human bronchial epithelial cells (NHBE).	McBride K, Banos-Lara MDR, Cheemarla NR, Guerrero-Plata A. Human Metapneumovirus Induces Mucin 19 Which Contributes to Viral Pathogenesis. Pathogens. 2020 Sep 3;9(9):726. doi: 10.3390/pathogens9090726. PMID: 32899224; PMCID: PMC7559929.
CFAP99_rare_AR	0.41455	Severity	Function is not known	None	None	None
ANKRD18A_rare_AR	0.399218	Severity	Function is not known	None	None	None
RPUSD3_rare_AR	-0.39044	Mildness	This gene encodes a protein that functions in the assembly of the mitochondrial ribosome by adding a pseudouridine group to 16S rRNA. Loss of this gene results in causes defects in mitochondrial protein production.	None	None	None
DSG4_rare_AR	-0.367951	Mildness	This gene encodes a member of the desmoglein subgroup of desmosomal cadherins. The encoded preproprotein is proteolytically processed to generate the mature protein. This protein is a transmembrane component of desmosomes and may play a role in cell-cell adhesion in epithelial cells.	None	None	None
ARID1B_rare_AR	0.367613	Severity	The encoded protein is a component of the SWI/SNF chromatin remodeling complex and may play a role in cell-cycle activation.	None	None	None
GOLGA6L4_rare_AR	-0.349477	Mildness	Function is not known	None	None	None
MYORG_rare_AR	-0.347266	Mildness	Function is not known	None	None	None
MPDZ_rare_AR	-0.339396	Mildness	The protein encoded by this gene has multiple PDZ domains, which are hallmarks of protein-protein interactions. The encoded protein is known to interact with the HTR2C receptor and may cause it to clump at the cell surface.	None	None	None
TGM4_rare_AR	-0.337563	Mildness	The protein encoded by this gene is associated with the mammalian reproductive process. Catalyzes the cross-linking of proteins and the conjugation of polyamines to specific proteins in the seminal tract.	None	None	None
DNAH3_rare_AR	-0.32406	Mildness	This gene belongs to the dynein family, whose members encode large proteins that are constituents of the microtubule-associated motor protein complex. This complex is composed of dynein heavy, intermediate and light chains, which can be axonemal or cytoplasmic. This protein is an axonemal dynein heavy chain. It is involved in producing force for ciliary beating by using energy from ATP hydrolysis	None	None	None
ZNF469_rare_AR	0.323278	Severity	This gene encodes a zinc-finger protein. Low-percent homology to certain collagens suggests that it may function as a transcription factor or extra-nuclear regulator factor for the synthesis or organization of collagen fibers.	None	None	None
TMEM232_rare_AR	0.306046	Severity	Function is not known	None	None	None
GOLGA6L10_rare_AR	-0.285367	Mildness	Function is not known	None	None	None
NEB_rare_AR	0.244783	Severity	This gene encodes nebulin, a giant protein component of the cytoskeletal matrix that coexists with the thick and thin filaments within the sarcomeres of skeletal muscle.	None	None	None
DST_rare_AR	-0.241644	Mildness	This gene encodes a member of the plakin protein family of adhesion junction plaque proteins.	None	None	None
PCDH15_rare_AR	-0.234857	Mildness	This gene is a member of the cadherin superfamily. Family members encode integral membrane proteins that mediate calcium-dependent cell-cell adhesion. It plays an essential role in maintenance of normal retinal and cochlear function.	None	None	None
SCRT1_rare_AR	-0.232898	Mildness	This gene encodes a C2H2-type zinc finger transcriptional repressor that binds to E-box motifs. The encoded protein may promote neural differention and may be involved in cancers with neuroendocrine features.	None	None	None
ADGRF1_rare_AR	0.223704	Severity	Function is not known	None	None	None
CDAN1_rare_AR	0.217339	Severity	This gene encodes a protein that appears to play a role in nuclear envelope integrity, possibly related to microtubule attachments. Mutations in this gene cause congenital dyserythropoietic anemia type I, a disease resulting in morphological and functional abnormalities of erythropoiesis.	None	None	None
BRCA2_rare_AR	0.209939	Severity	Inherited mutations in BRCA1 and this gene, BRCA2, confer increased lifetime risk of developing breast or ovarian cancer. Both BRCA1 and BRCA2 are involved in maintenance of genome stability, specifically the homologous recombination pathway for double-strand DNA repair. The largest exon in both genes is exon 11, which harbors the most important and frequent mutations in breast cancer patients.	None	None	None
TAAR9_rare_AR	0.192665	Severity	TAAR9 is a member of a large family of rhodopsin G protein-coupled receptors (GPCRs, or GPRs).	None	None	None
HMCN1_rare_AR	0.185044	Severity	This gene encodes a large extracellular member of the immunoglobulin superfamily.	None	None	None
FSIP2_rare_AR	-0.18387	Mildness	This gene encodes a protein associated with the sperm fibrous sheath. Genes encoding most of the fibrous-sheath associated proteins genes are transcribed only during the postmeiotic period of spermatogenesis. The protein encoded by this gene is specific to spermatogenic cells. Copy number variation in this gene may be associated with testicular germ cell tumors. Pseudogenes associated with this g…	None	None	None
BTNL8_rare_AR	-0.179049	Mildness	Butyrophilin-like (BTNL) proteins are a part of the expanded B7 family of molecules involved in initiation, maintenance, and downregulation of the immune response. B7 family members belong to the immunoglobulin (Ig) superfamily and have an extracellular portion assembled from IgV and IgC domains, a hydrophobic transmembrane domain, and an intracellular portion. BTNL8 may augment antigen-induced a…	None	None	Chapoval AI, Smithson G, Brunick L, Mesri M, Boldog FL, Andrew D, Khramtsov NV, Feshchenko EA, Starling GC, Mezes PS. BTNL8, a butyrophilin-like molecule that costimulates the primary immune response. Mol Immunol. 2013 Dec;56(4):819-28. doi: 10.1016/j.molimm.2013.08.003. PMID: 24036152.
VIT_rare_AR	0.178258	Severity	This gene encodes an extracellular matrix (ECM) protein. The protein may be associated with cell adhesion and migration. High levels of expression of the protein in specific parts of the brain suggest its likely role in neural development	None	None	None
POLQ_rare_AR	-0.174132	Mildness	DNA Polymerase theta (Pol θ or POLQ) is hypothesized to be an important DNA polymerase involved in double‐strand break (DSB) repair through microhomology‐mediated end‐joining (MMEJ), an alternative non‐homologous end‐joining (alt‐NHEJ) pathway, however it is a low fidelity enzyme that often leads to numerous errors during repair.	None	None	Headrick, A., Wanchu, S., Avalos, L., Victorino, J., Towle‐Weicksel, J. and Ray, S. (2019), Cancer‐associated variants of POLQ induce genomic instability. The FASEB Journal, 33: 457.7-457.7.
C8orf74_rare_AR	0.159003	Severity	Function is not known	None	None	None
IL12RB2_rare_AR	-0.156735	Mildness	The protein encoded by this gene is a type I transmembrane protein identified as a subunit of the interleukin 12 receptor complex. The coexpression of this and IL12RB1 proteins was shown to lead to the formation of high-affinity IL12 binding sites and reconstitution of IL12 dependent signaling. The expression of this gene is up-regulated by interferon gamma in Th1 cells, and plays a role in Th1 c…	None	Under normal cellular conditions, miRNA-1307-3p is predicted to regulate the translation of interleukin receptor IL12RB2. Upregulation of this factor have been linked to the onset of the “cytokine storm” found in severe COVID-19 patients and thought to be involved in the development of acute respiratory distress syndrome (ARDS).	Imperatore, Joshua A., et al. "SARS-CoV-2 highly conserved s2m element dimerizes via a kissing complex and interacts with host miRNA-1307-3p." bioRxiv (2020).
PCLO_rare_AR	-0.150549	Mildness	The protein encoded by this gene is part of the presynaptic cytoskeletal matrix, which is involved in establishing active synaptic zones and in synaptic vesicle trafficking.	None	None	None
PITPNM2_rare_AR	0.149448	Severity	PITPNM2 belongs to a family of membrane-associated phosphatidylinositol transfer domain-containing proteins that share homology with the Drosophila retinal degeneration B (rdgB) protein.	None	None	None
DNAH17_rare_AR	0.148934	Severity	Dyneins are microtubule-associated motor protein complexes composed of several heavy, light, and intermediate chains. DNAH17 is a heavy chain associated with axonemal dynein.	None	None	None
APOB_rare_AR	0.12301	Severity	This gene product is the main apolipoprotein of chylomicrons and low density lipoproteins (LDL), and is the ligand for the LDL receptor. It occurs in plasma as two main isoforms, apoB-48 and apoB-100: the former is synthesized exclusively in the gut and the latter in the liver. The intestinal and the hepatic forms of apoB are encoded by a single gene from a single, very long mRNA. Mutations in th…	None	None	None
MYH7B_rare_AR	-0.119408	Mildness	This gene encodes a heavy chain of myosin II, which is a member of the motor-domain superfamily.	None	None	None
ANKRD11_rare_AR	0.118322	Severity	This locus encodes an ankryin repeat domain-containing protein. The encoded protein inhibits ligand-dependent activation of transcription. Related pseudogenes exist on chromosomes 2 and X.	None	None	None
NBPF11_rare_AR	0.111961	Severity	This gene is a member of the neuroblastoma breakpoint family (NBPF) which consists of dozens of recently duplicated genes primarily located in segmental duplications on human chromosome 1.	None	None	None
NPIPB12;NPIPB13_rare_AR	0.100157	Severity	Nuclear pore complex interacting protein family members. Function is not known.	None	None	None
C18orf25_rare_AR	-0.098537	Mildness	Function is not known	None	None	None
DNAH14_rare_AR	0.09184	Severity	Dynein Axonemal Heavy Chain 14.	None	None	None
DLX6_rare_AR	-0.090389	Mildness	This gene encodes a member of a homeobox transcription factor gene family similiar to the Drosophila distal-less gene. This family is comprised of at least 6 different members that encode proteins with roles in forebrain and craniofacial development.	None	None	None
HSPG2_rare_AR	-0.08986	Mildness	This gene encodes the perlecan protein, which consists of a core protein to which three long chains of glycosaminoglycans (heparan sulfate or chondroitin sulfate) are attached. Integral component of basement membranes. Component of the glomerular basement membrane (GBM), responsible for the fixed negative electrostatic membrane charge, and which provides a barrier which is both size- and charge-s…	None	None	None
DNAH11_rare_AR	0.083163	Severity	This gene encodes a ciliary outer dynein arm protein and is a member of the dynein heavy chain family. It is a microtubule-dependent motor ATPase and has been reported to be involved in the movement of respiratory cilia.	None	None	None
CUBN_rare_AR	0.074253	Severity	Cubilin (CUBN) acts as a receptor for intrinsic factor-vitamin B12 complexes. The role of receptor is supported by the presence of 27 CUB domains. Cubulin is located within the epithelium of intestine and kidney. Mutations in CUBN may play a role in autosomal recessive megaloblastic anemia.	None	None	None
ANKRD53_rare_AR	0.0659	Severity	Required for normal progression through mitosis. Involved in chromosome alignment and cytokinesis via regulation of microtubules polymerization	None	None	None
NPIPB5_rare_AR	0.057284	Severity	Function is not known	None	None	None
RYR1_rare_AR	0.041179	Severity	This gene encodes a ryanodine receptor found in skeletal muscle. The encoded protein functions as a calcium release channel in the sarcoplasmic reticulum but also serves to connect the sarcoplasmic reticulum and transverse tubule.	None	None	None
FAM186A_rare_AR	0.039101	Severity	Function is not known	None	None	None
LAMA5_rare_AR	-0.037781	Mildness	This gene encodes one of the vertebrate laminin alpha chains.	None	None	None
PREX2_rare_AR	-0.037318	Mildness	The protein encoded by this gene belongs to the phosphatidylinositol 3,4,5-trisphosphate (PIP3)-dependent Rac exchanger (PREX) family, which are Dbl-type guanine-nucleotide exchange factors for Rac family small G proteins.	None	None	None
NIPA2_rare_AR	0.036362	Severity	This gene encodes a possible magnesium transporter. This gene is located adjacent to the imprinted domain in the Prader-Willi syndrome deletion region of chromosome 15.	None	None	None
CASZ1_rare_AR	-0.034542	Mildness	The protein encoded by this gene is a zinc finger transcription factor. The encoded protein may function as a tumor suppressor, and single nucleotide polymorphisms in this gene are associated with blood pressure variation.	None	None	None
MEI1_rare_AR	-0.030548	Mildness	MEI1 is a BRCT-domain-containing protein that could be specific to the meiotic cell cycle and that plays a crucial role in some DNA repair events independent of SPO11 DSB recombination repair.	None	None	Grelon M, Gendrot G, Vezon D, Pelletier G. The Arabidopsis MEI1 gene encodes a protein with five BRCT domains that is involved in meiosis-specific DNA repair events independent of SPO11-induced DSBs. Plant J. 2003 Aug;35(4):465-75. doi: 10.1046/j.1365-313x.2003.01820.x. Erratum in: Plant J. 2004 Feb;37(3):460. Mathilde, Grelon [corrected to Grelon, Mathilde]; Ghislaine, Gendrot [corrected to Gend…
CCDC180_rare_AR	0.028335	Severity	The protein encoded by this gene contains a coiled-coil domain. This protein is known to localize to the nucleus and is thought to be involved in regulation of transcription as are many proteins containing coiled-coil domains.	None	None	None
AGRN_rare_AR	0.01624	Severity	This gene encodes one of several proteins that are critical in the development of the neuromuscular junction (NMJ), as identified in mouse knock-out studies. The encoded protein contains several laminin G, Kazal type serine protease inhibitor, and epidermal growth factor domains. Additional post-translational modifications occur to add glycosaminoglycans and disulfide bonds.	None	None	None
TOP3A_rare_AR	0.011895	Severity	This gene encodes a DNA topoisomerase, an enzyme that controls and alters the topologic states of DNA during transcription. This enzyme catalyzes the transient breaking and rejoining of a single strand of DNA which allows the strands to pass through one another, thus reducing the number of supercoils and altering the topology of DNA. Involved in the regulation of recombination in somatic cells.	None	None	None
