## Supplementary material for "Post-Mendelian genetic model in COVID-19": Table S12

### Sheet: Foglio1
Table S12. Rare variants of autosomal genes (homo versus hetero and wt) in female cohort
Gene	Feature Importance	effect	gene function	Proposed mechanism of action	Pre-existing knowledge	Reference
CAMKK2_rare_AR	0.631482	Severity	The encoded protein plays a role in the calcium/calmodulin-dependent (CaM) kinase cascade by phosphorylating the downstream kinases CaMK1 and CaMK4	None	None	None
WDR27_rare_AR	0.492038	Severity	Scaffolds for protein-protein interaction and play key roles in cell signalling	None	None	None
PKHD1L1_rare_AR	0.276095	Severity	Function is not known	None	None	None
NKX2-3_rare_AR	-0.26801	Mildness	Homeodomain-containing transcription factor with a potential role in cellular differentiation.	None	None	None
TNFAIP2_rare_AR	-0.15443	Mildness	It is a primary response gene of TNFα, in umbilical vein endothelial cells.	None	It have been found to be statistichally significative in a Network and enrichment analysis of SARS-CoV-2 infection	Fagone P, Ciurleo R, Lombardo SD, Iacobello C, Palermo CI, Shoenfeld Y, Bendtzen K, Bramanti P, Nicoletti F. Transcriptional landscape of SARS-CoV-2 infection dismantles pathogenic pathways activated by the virus, proposes unique sex-specific differences and predicts tailored therapeutic strategies. Autoimmun Rev. 2020 Jul;19(7):102571. doi: 10.1016/j.autrev.2020.102571. Epub 2020 May 3. PMID: 32…
OR51B5_rare_AR	-0.11316	Mildness	Olfactory receptors	The inflammatory products locally released in COVID-19, leading to a local damage and causing olfactory loss, simultaneously may interfere with the viral spread into the central nervous system.	Anosmia is a well-described symptom of Corona Virus Disease 2019 (COVID-19). Several respiratory viruses are able to cause post-viral olfactory dysfunction, suggesting a sensorineural damage. Since the olfactory bulb is considered an immunological organ contributing to prevent the invasion of viruses, it could have a role in host defense.	Gori, Alessandra, et al. "COVID-19-related anosmia: the olfactory pathway hypothesis and early intervention." Frontiers in Neurology 11 (2020).
TACR2_rare_AR	0.058386	Severity	It is a receptor for tachykinins	None	None	None
HRCT1_rare_AR	0.043119	Severity	Function is not known	None	None	None
