## Supplementary material for "Post-Mendelian genetic model in COVID-19": Table S13

### Sheet: Foglio1
Table S13. Rare variants of X-linked genes (hemy versus wt) in males
Gene	Feature Importance	effect	Gene Function	Proposed mechanism of action	Pre-existing knowledge	Reference
EDAR_rare	1.443	Severity	Ectodysplasin A Receptor is known to be involved in the development of hair, teeth, and other ectodermal derivatives.	Activates the nuclear factor-kappaB, JNK, and caspase-independent cell death pathways.	None	None
TNFRSF9_rare	1.226	Severity	TNF Superfamily Member 9 encodes a protein which is a cytokine that belongs to the tumor necrosis factor (TNF) ligand family. This transmembrane cytokine is a bidirectional signal transducer that acts as a ligand for TNFRSF9/4-1BB, which is a costimulatory receptor molecule in T lymphocytes. This cytokine and its receptor are involved in the antigen presentation process and in the generation of c…	Ligand bond enhances antigen-specific T cell responses, including proliferation, IL-2 secretion, survival, and cytolytic activity	CD137L is expressed on the surface of antigen-presenting cells, including monocytes, and signaling of CD137L into monocytes induces their differentiation to CD137L-DCs. CD137L-DCs preferentially induce type 1 T helper (Th1) cell polarization and strong type 1 CD8+ T cell (Tc1) responses against tumor-associated viral antigens.	Zeng Q, Zhou Y, Schwarz H. CD137L-DCs, Potent Immune-Stimulators-History, Characteristics, and Perspectives. Front Immunol. 2019 Oct 2;10:2216. doi: 10.3389/fimmu.2019.02216. PMID: 31632390; PMCID: PMC6783506.
SNRK_rare	-0.975	Mildness	SNF Related Kinase is a member of the sucrose nonfermenting (SNF)-related kinase family of serine/threonine kinases. It plays a role in hematopoietic cell proliferation or differentiation.		SnRK activity is inhibited by AL2 protein through protein interactions, resulting in an enhanced susceptibility phenotype. AL2 is encoded by Gemiviru, and it activates transcription of viral genes expressed late in infection.	Shen W, Hanley-Bowdoin L. Geminivirus infection up-regulates the expression of two Arabidopsis protein kinases related to yeast SNF1- and mammalian AMPK-activating kinases. Plant Physiol. 2006;142(4):1642-1655. doi:10.1104/pp.106.088476
MORC4_rare	-0.741	Mildness	MORC4 may act as a transcription factor, and may have a role in DNA recombination or repair.	None	An important paralog of this gene is MORC3. MORC3 has antiviral activity during HSV-1 infection.	Sloan E, Orr A, Everett RD. MORC3, a Component of PML Nuclear Bodies, Has a Role in Restricting Herpes Simplex Virus 1 and Human Cytomegalovirus. J Virol. 2016;90(19):8621-8633. Published 2016 Sep 12. doi:10.1128/JVI.00621-16
TXLNG_rare	-0.708	Mildness	Taxilin Gamma encodes a member of the taxilin family, which may play a role in intracellular vesicle trafficking.	May be involved in intracellular vesicle traffic. Inhibits ATF4-mediated transcription, possibly by dimerizing with ATF4 to form inactive dimers that cannot bind DNA. May be involved in regulating bone mass density through an ATF4-dependent pathway. May be involved in cell cycle progression.	None	None
AWAT2_rare	0.649	Severity	Acyl-CoA Wax Alcohol Acyltransferase 2 encodes an enzyme belonging to the diacylglycerol acyltransferase family.	This enzyme produces wax esters by the esterification of long chain (or wax) alcohols with acyl-CoA-derived fatty acids. It functions in lipid metabolism in the skin, mostly in undifferentiated peripheral sebocytes. This enzyme may also have acyl-CoA:retinol acyltransferase activities, where it catalyzes the synthesis of diacylglycerols and retinyl esters.	None	None
SRSF8_rare	-0.643	Mildness	Serine And Arginine Rich Splicing Factor 8 encodes a member of a family of proteins containing a ribonucleoprotein (RNP)-type RNA binding motif and a carboxyl-terminal arginine-serine-rich (RS) domain. The encoded protein functions as a pre-mRNA splicing factor. Among its related pathways are mRNA Splicing - Major Pathway and Herpes simplex virus 1 infection.	Involved in pre-mRNA alternative splicing.	None	None
TAF8_rare	0.621	Severity	It is an integral subunits of the general transcription factor complex TFIID, that recognizes the core promoter of many genes and nucleates the assembly of a transcription preinitiation complex containing RNA polymerase II and other initiation factors.	None	None	None
CCDC22_rare	0.609	Severity	The encoded protein functions in the regulation of NF-kB (nuclear factor kappa-light-chain-enhancer of activated B cells) by interacting with COMMD (copper metabolism Murr1 domain-containing) proteins. The mouse orthologous protein has been shown to bind copines, which are calcium-dependent, membrane-binding proteins that may function in calcium signaling. This human gene has been identified as a…	Involved in regulation of NF-kappa-B signaling. Promotes ubiquitination of I-kappa-B-kinase subunit IKBKB and its subsequent proteasomal degradation leading to NF-kappa-B activation.	CCDC22 mutations might be implicated in pathogenesis of EBV–HLH and NK-cell neoplasms affecting NF-κB signaling.	Yamashita Y, Nishikawa A, Iwahashi Y, Fujimoto M, Sasaki I, Mishima H, Kinoshita A, Hemmi H, Kanazawa N, Ohshima K, Imadome KI, Murata SI, Yoshiura KI, Kaisho T, Sonoki T, Tamura S. Identification of a novel CCDC22 mutation in a patient with severe Epstein-Barr virus-associated hemophagocytic lymphohistiocytosis and aggressive natural killer cell leukemia. Int J Hematol. 2019 Jun;109(6):744-750. …
ZCCHC12_rare	-0.595	Mildness	Zinc Finger CCHC-Type Containing 12 encodes a downstream effector of bone morphogenetic protein (BMP) signalling, which functions as a transcriptional coactivator.	The encoded protein positively modulates BMP signaling by interacting with SMAD1 and associating with CBP in the transcription complex. It contributes to the BMP-induced enhancement of cholinergic-neuron-specific gene expression.	None	None
TLR7_rare	0.592	Severity	Toll Like Receptor 7 encodes a member of the Toll-like receptor (TLR) family which plays a fundamental role in pathogen recognition and activation of innate immunity. They recognize pathogen-associated molecular patterns (PAMPs) that are expressed on infectious agents, and mediate the production of cytokines necessary for the development of effective immunity. This gene is predominantly expressed…	Endosomal receptor that plays a key role in innate and adaptive immunity (PubMed:14976261, PubMed:32433612). Controls host immune response against pathogens through recognition of uridine-containing single strand RNAs (ssRNAs) of viral origin or guanosine analogs (PubMed:31608988, PubMed:27742543, PubMed:12738885). Upon binding to agonists, undergoes dimerization that brings TIR domains from the …	Toll-like receptors recognize the viral RNA – double-stranded RNA (dsRNA) by TLR3 and ssRNA by TLR7 and TLR8 – and trigger innate immune responses such as the expression of inflammatory genes for type I interferons and pro-inflammatory cytokines. -	Lee IH, Lee JW, Kong SW. A survey of genetic variants in SARS-CoV-2 interacting domains of ACE2, TMPRSS2 and TLR3/7/8 across populations. Infect Genet Evol. 2020 Nov;85:104507. doi: 10.1016/j.meegid.2020.104507. Epub 2020 Aug 26. PMID: 32858233; PMCID: PMC7448771. -
LYAR_rare	0.544	Severity	The encoded protein acts at the level of transcription regulation. Negatively regulates the antiviral innate immune response by targeting IRF3 and impairing its DNA-binding activity. In addition, inhibits NF-kappa-B-mediated expression of proinflammatory cytokines. It functions as a novel nucleolar oncoprotein to regulate cell growth	None	LYAR has been shown to be important for influenza A virus replication, it enhances viral RNA synthesis.	Yang C, Liu X, Gao Q, Cheng T, Xiao R, Ming F, Zhang S, Jin M, Chen H, Ma W, Zhou H. The Nucleolar Protein LYAR Facilitates Ribonucleoprotein Assembly of Influenza A Virus. J Virol. 2018 Nov 12;92(23):e01042-18. doi: 10.1128/JVI.01042-18. PMID: 30209172; PMCID: PMC6232469.
MAGEA10_rare	0.522	Severity	It plays a role in embryonal development and tumor transformation or aspects of tumor progression	None	None	None
NTSR2_rare	-0.496	Mildness	Neurotensin Receptor 2 encodes a protein which belongs to the G protein-coupled receptor family that activate a phosphatidylinositol-calcium second messenger system.	It binds neurotensin as well as several other ligands already described for neurotensin NT1 receptor. However, unlike NT1 receptor, this gene recognizes, with high affinity, levocabastine, a histamine H1 receptor antagonist previously shown to compete with neurotensin for low-affinity binding sites in brain. These activities suggest that this receptor may be of physiological importance and that a…	None	None
NEXMIF_rare	0.485	Severity	The encoded protein is nvolved in neurite outgrowth by regulating cell-cell adhesion	None	None	None
ALG13_rare	-0.389	Mildness	ALG13 UDP-N-Acetylglucosaminyltransferase Subunit encodes a protein which is a subunit of a bipartite UDP-N-acetylglucosamine transferase. Asparagine (N)-glycosylation is an essential modification that regulates protein folding and stability.	It heterodimerizes with asparagine-linked glycosylation 14 homolog to form a functional UDP-GlcNAc glycosyltransferase that catalyzes the second sugar addition of the highly conserved oligosaccharide precursor in endoplasmic reticulum N-linked glycosylation.	None	None
TNFSF9_rare	-0.381	Mildness	TNF Superfamily Member 9 encodes a protein which belongs to the tumor necrosis factor (TNF) ligand family. This transmembrane cytokine is a bidirectional signal transducer that acts as a ligand for TNFRSF9/4-1BB, which is a costimulatory receptor molecule in T lymphocytes. This cytokine and its receptor are involved in the antigen presentation process and in the generation of cytotoxic T cells. T…	Cytokine that binds to TNFRSF9. Induces the proliferation of activated peripheral blood T-cells. May have a role in activation-induced cell death (AICD). May play a role in cognate interactions between T-cells and B-cells/macrophages.	CD137L is expressed on the surface of antigen-presenting cells, including monocytes, and signaling of CD137L into monocytes induces their differentiation to CD137L-DCs. CD137L-DCs preferentially induce type 1 T helper (Th1) cell polarization and strong type 1 CD8+ T cell (Tc1) responses against tumor-associated viral antigens. TNFSF9 and the receptor have been described to control the generation …	Zeng Q, Zhou Y, Schwarz H. CD137L-DCs, Potent Immune-Stimulators-History, Characteristics, and Perspectives. Front Immunol. 2019 Oct 2;10:2216. doi: 10.3389/fimmu.2019.02216. PMID: 31632390; PMCID: PMC6783506. Zhao Y, Croft M. Dispensable role for 4-1BB and 4-1BBL in development of vaccinia virus-specific CD8 T cells. Immunol Lett. 2012 Jan 30;141(2):220-6. doi: 10.1016/j.imlet.2011.10.008. Epub …
MAGE_rare	-0.333	Mildness	MAGE may play a signaling role in brain, muscle, and peripheral nerve. This gene is located on X chromosome in a region containing loci linked to cognitive disability.	May enhance ubiquitin ligase activity of RING-type zinc finger-containing E3 ubiquitin-protein ligases. Proposed to act through recruitment and/or stabilization of the Ubl-conjugating enzyme (E2) at the E3:substrate complex.	None	None
MAGEA11_rare	0.333	Severity	Acts as androgen receptor coregulator that increases androgen receptor activity by modulating the receptors interdomain interaction.	None	It is associated with influenza virus, because it interacts with multiple viral proteins and is essential for the control of PR8 viral replication	Sagi D. Shapira, Irit Gat-Viks, Bennett O.V. Shum, Amelie Dricot, Marciela M. de Grace, Liguo Wu, Piyush B. Gupta, Tong Hao, Serena J. Silver, David E. Root, David E. Hill, Aviv Regev, Nir Hacohen. A Physical and Regulatory Map of Host-Influenza Interactions Reveals Pathways in H1N1 Infection, Cell, Volume 139, Issue 7, 2009, Pages 1255-1267, ISSN 0092-8674, https://doi.org/10.1016/j.cell.2009.12…
TBC1D8B_rare	0.303	Severity	TBC1 Domain Family Member 8B encodes a protein with a TBC (Tre-2/Bub2/CDC16) domain. Some mammalian proteins with this domain have been shown to function as Rab-GAPs by binding to specific Rab proteins and affecting their GTPase activity.	Involved in vesicular recycling, probably as a RAB11B GTPase-activating protein.	None	None
ITIH6_rare	0.301	Severity	Inter-Alpha-Trypsin Inhibitor Heavy Chain Family Member 6 encodes a protein which belongs to the interalpha trypsin inhibitor heavy chain (ITIH) family. Interalpha trypsin inhibitor (ITI) is composed of two heavy chains (containing VWA domain) and one light chain.	The light chain confers the protease-inhibitor function, while the heavy chains are involved in mediating protein-protein interactions with the components of the extracellular matrix.	None	None
GDPD2_rare	-0.298	Mildness	The protein plays a role in osteoblast differentiation and growth	None	None	None
ADGRG4_rare	0.272	Severity	The integral membrane protein participates in various physiological functions.	None	None	None
XPNPEP2_rare	-0.261	Mildness	X-Prolyl Aminopeptidase 2, Aminopeptidase P is a hydrolase specific for N-terminal imido bonds, which are common to several collagen degradation products, neuropeptides, vasoactive peptides, and cytokines. Structurally, the enzyme is a member of the 'pita bread fold' family and occurs in mammalian tissues in both soluble and GPI-anchored membrane-bound forms. Diseases associated with XPNPEP2 incl…	Membrane-bound metalloprotease which catalyzes the removal of a penultimate prolyl residue from the N-termini of peptides, such as Arg-Pro-Pro. May play a role in the metabolism of the vasodilator bradykinin.	The SARS-CoV-2 surface proteins were observed to effectively bind with all the network proteins of ACE2 with better efficiency. XPNPEP2 is an ACE network protein and binds with at least 3-4 SARS-CoV-2 target proteins (6YLA - receptor binding domain on spike, 6LVN - HR2 domain, 6M0J and 6LZG - spike receptor-binding domains). This observations are in contrast to current knowledge on specific strai…	Kumar A. Network proteins of angiotensin-converting enzyme 2 but not angiotensin-converting enzyme 2 itself are host cell receptors for SARS-Coronavirus-2 attachment.
POF1B_rare	-0.258	Mildness	The encoded protein plays a key role in the organization of epithelial monolayers by regulating the actin cytoskeleton. May be involved in ovary development.	None	None	None
ARHGAP4_rare	-0.257	Mildness	It controls the regulation of small GTP-binding proteins belonging to the RAS superfamily. The protein encoded by the orthologous gene in rat is localized to the Golgi complex and can redistribute to microtubules.Diseases associated with ARHGAP4 include Diabetes Insipidus, Nephrogenic, Autosomal and Diabetes Insipidus.	Inhibitory effect on stress fiber organization. May down-regulate Rho-like GTPase in hematopoietic cells.	None	None
MEGF8_rare	-0.216	Mildness	It acts as a negative regulator of hedgehog signaling	None	None	None
ZBTB33_rare	0.193	Severity	This gene encodes a transcriptional regulator, which binds to methylated CGCG and also to the non-methylated consensus KAISO-binding site	None	None	None
COL4A5_rare	0.168	Severity	The encoded protein is the major structural component of basement membranes	None	None	None
GLRA4_rare	-0.166	Mildness	Glycine Receptor Alpha 4 (pseudogene) encodes a glycine receptor and member of the ligand-gated ion channel family of proteins.	Glycine receptors (GlyR) are members of the cys-loop family of ligand-gated ion channels, responsible for mediating the inhibitory effects of glycine. They are widely distributed throughout the CNS, particularly within the hippocampus, spinal cord and brain stem.	None	None
STK26_rare	-0.162	Mildness	It is involved in the regulation of cell growth, migration, polarity and apoptosis	The encoded protein is a negative regulator of the TLR signaling, directly binds and phosphorylates TRAF6 at two threonine residues (T463 and T486) in the C-terminal TRAF domain and inhibits the oligomerization and autoubiquitination activity of TRAF6. TRAF6 is a downstream signaling molecule in the TLR3/TLR7 pathways that mediates the NF-kB and type I interferon response	It is involved in innate immunity and type I interferon response in the pathogenesis of COVID-19. The overexpression of STK26 in this patient may inhibit the TLR signaling, leading to reduced viral clearance in the early phase of the infection and therefore increasing the COVID-19 severity. The upregulation of STK26 detected coincidentally in all severe COVID-19 patients implicates this gene/path…	Host genome analysis of structural variations by Optical Genome Mapping provides clinically valuable insights into genes implicated in critical immune, viral infection, and viral replication pathways in patients with severe COVID-19 Nikhil Shri Sahajpal, Chi-Yu Jill Lai, Alex Hastie, Ashis K Mondal, Siavash Raeisi Dehkordi, Cas van der Made, Olivier Fedrigo, Farooq Al-Ajli, Sawan Jalnapurkar, Ras…
IRS1_rare	-0.135	Mildness	Insulin Receptor Substrate 1 encodes a protein which is phosphorylated by insulin receptor tyrosine kinase.	May mediate the control of various cellular processes by insulin. When phosphorylated by the insulin receptor binds specifically to various cellular proteins containing SH2 domains such as phosphatidylinositol 3-kinase p85 subunit or GRB2. Activates phosphatidylinositol 3-kinase when bound to the regulatory p85 subunit (By similarity).	Metformin indirectly attenuates Akt activity through phosphorylation of insulin receptor substrate (IRS1).	Ramaiah MJ. mTOR inhibition and p53 activation, microRNAs: The possible therapy against pandemic COVID-19. Gene Rep. 2020;20:100765. doi:10.1016/j.genrep.2020.100765. Balmeh N, Mahmoudi S, Mohammadi N, Karabedianhajiabadi A. Predicted therapeutic targets for COVID-19 disease by inhibiting SARS-CoV-2 and its related receptors. Inform Med Unlocked. 2020;20:100407. doi:10.1016/j.imu.2020.100407
PWWP3B_rare	0.127	Severity	It is an important paralog of this gene is PWWP3A, which is involved in the DNA damage response pathway	None	None	None
CACNA1F_rare	0.125	Severity	Calcium Voltage-Gated Channel Subunit Alpha1 F encodes a multipass transmembrane protein, which mediates the influx of calcium ions into the cell.	Voltage-gated calcium channels (CaV) are present in the membrane of most excitable cells and mediate calcium influx in response to depolarization. They regulate intracellular processes such as contraction, secretion, neurotransmission and gene expression.	Calcium (Ca2+) is a vital secondary messenger in T lymphocytes regulating a vast array of important events including maturation, homeostasis, activation, and apoptosis and can enter the cell through CRAC, TRP, and CaV channels.	Fenninger F, Han J, Stanwood SR, Nohara LL, Arora H, Choi KB, Munro L, Pfeifer CG, Shanina I, Horwitz MS, Jefferies WA. Mutation of an L-Type Calcium Channel Gene Leads to T Lymphocyte Dysfunction. Front Immunol. 2019 Oct 29;10:2473. doi: 10.3389/fimmu.2019.02473. PMID: 31736943; PMCID: PMC6833481.
RBMXL3_rare	0.113	Severity	Involved in mRNA splicing.	None	None	None
ARMCX4_rare	0.103	Severity	The product of this gene belongs to the armadillo repeat-containing family of proteins, which interact with other proteins in a variety of cellular processes	None	None	None
RRS1_rare	-0.097	Mildness	Ribosome Biogenesis Regulator 1 Homolog is involved in ribosomal large subunit assembly. May regulate the localization of the 5S RNP/5S ribonucleoprotein particle to the nucleolus.		IN HIV-1: The genes functionally associated with the nucleolus and down-regulated in HIV-1 infected cells encode for proteins mainly involved in regulation of the different steps of ribosome biogenesis, thus leading to the hypothesis that this process could be impaired during viral infection. These results were recapitulated in primary T CD4+.	Kleinman CL, Doria M, Orecchini E, Giuliani E, Galardi S, De Jay N, Michienzi A. HIV-1 infection causes a down-regulation of genes involved in ribosome biogenesis. PLoS One. 2014 Dec 2;9(12):e113908. doi: 10.1371/journal.pone.0113908. PMID: 25462981; PMCID: PMC4252078.
TSPEAR_rare	-0.097	Mildness	Thrombospondin Type Laminin G Domain And EAR Repeats encodes a protein that contains a N-terminal thrombospondin-type laminin G domain and several tandem arranged epilepsy-associated repeats (EARs). A mutation in this gene is the cause of autosomal recessive deafness-98.	None	None	None
FLNA_rare	-0.094	Mildness	The encoded protein is an actin-binding protein involved in regulating multiple signaling pathways	FLNA interacts with TRAF2 that is necessary for JNK pathway activation.	FLNA has been reported to play a key role in the establishment and replication of a diverse range of viral pathogens (Malathi et al., 2014). It promotes HIV entry, it acts as an adaptor protein that links the HIV-1 virus receptors to the actin cytoskeleton. It is also required for the life cycle of Hepatitis C virus, adenoviruses, and coxsackievirus, and it is an interaction partner of IAV nucleo…	Sharma Anshika, Batra Jyoti, Stuchlik Olga, Reed Matthew S., Pohl Jan, Chow Vincent T. K., Sambhara Suryaprakash, Lal Sunil K. Influenza A Virus Nucleoprotein Activates the JNK Stress-Signaling Pathway for Viral Replication by Sequestering Host Filamin A Protein. Frontiers in Microbiology 2020. https://www.frontiersin.org/article/10.3389/fmicb.2020.581867
SYTL4_rare	-0.082	Mildness	The encoded protein plays a role in intracellular membrane trafficking.	Modulates exocytosis of dense-core granules and secretion of hormones in the pancreas and the pituitary. Interacts with vesicles containing negatively charged phospholipids in a Ca(2+)-independent manner .	None	None
TAF1_rare	0.077	Severity	Largest component and core scaffold of the TFIID basal transcription factor complex, which coordinates the activities of more than 70 polypeptides involved in the initiation of transcription by RNA polymerase II.	None	None	None
TRO_rare	-0.071	Mildness	This gene encodes a protein that mediates cell adhesion between trophoblastic cells and the epithelial cells of the endometrium	None	None	None
ZNF185_rare	0.069	Severity	Zinc-finger proteins bind nucleic acids and play important roles in various cellular functions, including cell proliferation, differentiation, and apoptosis.	None	None	García CC, Damonte EB. Zn finger containing proteins as targets for the control of viral infections. Infect Disord Drug Targets. 2007 Sep;7(3):204-12. doi: 10.2174/187152607782110004. PMID: 17897056.
SHROOM2_rare	-0.063	Mildness	Human homolog of Xenopus laevis apical protein (APX) gene, implicated in amiloride-sensitive sodium channel activity. It is expressed in endothelial cells and facilitates the formation of a contractile network within endothelial cells. Depletion of this gene results in an increase in endothelial sprouting, migration, and angiogenesis. This gene is highly expressed in the retina, and is a strong c…	May be involved in endothelial cell morphology changes during cell spreading. In the retinal pigment epithelium, may regulate the biogenesis of melanosomes and promote their association with the apical cell surface by inducing gamma-tubulin redistribution.	None	None
SATL1_rare	0.057	Severity	It is an important paralog of this gene is SAT1, an enzyme which catalyzes the acetylation of polyamines.	None	None	None
VEGFD_rare	-0.056	Mildness	This growth factor is involved in angiogenesis, lymphangiogenesis and endothelial cell growth	None	VEGFs and their receptors are involved in different viral diseases	Alkharsah KR. VEGF Upregulation in Viral Infections and Its Possible Therapeutic Implications. Int J Mol Sci. 2018;19(6):1642. Published 2018 Jun 1. doi:10.3390/ijms19061642
ANKAR_rare	-0.053	Mildness	It is an important paralog of ARMC4 whixh is involved in ciliary and flagellar movement	None	None	None
SAGE1_rare	-0.052	Mildness	This gene belongs to a class of genes that are activated in tumors	None	None	None
EOGT_rare	0.042	Severity	The gene encodes an enzyme which catalyzes the transfer of a single N-acetylglucosamine from UDP-GlcNAc to a serine or threonine residue in extracellular proteins resulting in their modification with a beta-linked N-acetylglucosamine (O-GlcNAc).	None	EOGT deficiency is associated with liver injury in autoimmune hepatitis.	Hao Xiaohua, Li Yufeng, Wang Jianwen, Ma Jiali, Zhao Shuli, Ye Xiaohui, He Lingling, Yang Junru, Gao Meixin, Xiao Fan, Wei Hongshan. Deficient O-GlcNAc Glycosylation Impairs Regulatory T Cell Differentiation and Notch Signaling in Autoimmune Hepatitis. Frontiers in Immunology 2018. URL=https://www.frontiersin.org/article/10.3389/fimmu.2018.02089
IGFS9_rare	-0.04	Mildness	Function not known	None	None	None
LRCH2_rare	-0.025	Mildness	The encoded gene plays a role in the organization of the cytoskeleton.	None	None	None
NAP1L3_rare	-0.024	Mildness	This gene encodes a member of the nucleosome assembly protein	None	None	None
EDA2R_rare	-0.024	Mildness	Ectodysplasin A Receptor is known to be involved in the development of hair, teeth, and other ectodermal derivatives.	Mediates the activation of the NF-kappa-B and JNK pathways	None	None
WAS_rare	-0.019	Mildness	The encoded protein is involved in transduction of signals from receptors on the cell surface to the actin cytoskeleton	None	None	None
DEF8_rare	0.014	Severity	Function not known	None	None	None
NHSL2_rare	0.006	?	Function not known	None	None	None
EFHC2_rare	-0.004	?	It is involved in the development of epilepsy	None	None	None
IBTK_rare	-0.003	?	Acts as an inhibitor of BTK tyrosine kinase activity, thereby playing a role in B-cell development. Down-regulates BTK kinase activity, leading to interference with BTK-mediated calcium mobilization and NF-kappa-B-driven transcription.	None	None	None
PXK_rare	-0.001	?	The encoded protein is involved in synaptic transmission and the ligand-induced internalization and degradation of epidermal growth factors.	None	None	None
